# Ultra-fast deep-learned pediatric CNS tumor classification during surgery

**DOI:** 10.1101/2023.01.25.23284813

**Authors:** C. Vermeulen, M. Pagès-Gallego, L. Kester, M.E.G. Kranendonk, P. Wesseling, J. van der Lugt, K. van Baarsen, E.W. Hoving, B.B.J. Tops, J. de Ridder

## Abstract

The primary treatment of CNS tumors starts with a neurosurgical resection in order to obtain tumor tissue for diagnosis and to reduce tumor load and mass effect. The neurosurgeon has to decide between radical resection versus a more conservative strategy to prevent surgical morbidity. The prognostic impact of a radical resection varies between tumor types. However due to a lack of pre-operative tissue-based diagnostics, limited knowledge of the precise tumor type is available at the time of surgery. Current standard practice includes preoperative imaging and intraoperative histological analysis, but these are not always conclusive. After surgery, histopathological and molecular tests are performed to diagnose the precise tumor type. The results may indicate that an additional surgery is needed or that the initial surgery could have been less radical. Using rapid Nanopore sequencing, a sparse methylation profile can be directly obtained during surgery, making it ideally suited to enable intraoperative diagnostics. We developed a state-of-the-art neural-network approach called Sturgeon, to deliver trained models that are lightweight and universally applicable across patients and sequencing depths. We demonstrate our method to be accurate and fast enough to provide a correct diagnosis with as little as 20 to 40 minutes of sequencing data in 45 out of 49 pediatric samples, and inconclusive results in the other four. In four intraoperative cases we achieved a turnaround time of 60-90 minutes from sample biopsy to result; well in time to impact surgical decision making. We conclude that machine-learned diagnosis based on intraoperative sequencing can assist neurosurgical decision making, allowing neurological comorbidity to be avoided or preventing additional surgeries.
