## Supplementary Table 1 for "Ultra-fast deep-learned pediatric CNS tumor classification during surgery"

### Sheet: Sheet1
		PMC_62
	n overlap	same	false negative	false positive
megalodon rerio	14741	0.882	0.06	0.06
megalodon remora	14428	0.872	0.06	0.06
Guppy rerio	13426	0.865	0.076	0.059
ID	nsites	ncorrect	fraction correct	N false positive	Fraction false positive	N false negative	Fraction false negative
PMC_96	179601	159525	0.888219	9689	0.0539474	10387	0.0578338
PMC_98	255351	227723	0.891804	12099	0.0473818	15529	0.0608143
PMC_99	163576	147032	0.89886	7352	0.0449455	9192	0.0561941
PMC_100	81892	71417	0.872088	5346	0.0652811	5129	0.0626313
PMC_101	161197	145999	0.905718	7024	0.043574	8174	0.0507081
PMC_102	18682	16359	0.875656	1497	0.0801306	826	0.0442137
PMC_103	200638	177909	0.886716	11740	0.0585133	10989	0.0547703
PMC_104	200501	176099	0.878295	12078	0.0602391	12324	0.061466
