## Supplementary Table 3 for "Ultra-fast deep-learned pediatric CNS tumor classification during surgery"

### Sheet: Sheet1
Class	ECE Validation fold (before calibration)	ECE Validation fold (after calibration)	ECE Test fold (before calibration)	ECE Test fold (after calibration)
Control - CONTR - ADENOPIT	0.0104114925488829	0.011728192679584	0.002434288617223501	0.014173038303852081
Control - CONTR - CEBM	0.0026587452739477	0.012161660939455	0.003014021087437868	0.013848626054823399
Control - CONTR - HEMI	0.0014524599537253	0.0200537778437137	0.014820877462625504	0.00863608717918396
Control - CONTR - HYPTHAL	0.0089077278971672	0.0419406071305274	0.007420961279422045	0.036076344549655914
Control - CONTR - INFLAM	0.0020799445919692	0.0129636824131011	0.013875730335712433	0.010969295166432858
Control - CONTR - PINEAL	0.0008908153395168	0.0044237873516976	0.0008481271797791123	0.004241306334733963
Control - CONTR - PONS	0.0091420281678438	0.015268157236278	0.0027457275427877903	0.026701822876930237
Control - CONTR - REACT	0.0531936585903167	0.0104554900899529	0.033283162862062454	0.041392017155885696
Control - CONTR - WM	0.0036499216221272	0.0145324561744928	0.003348591970279813	0.014284437522292137
Embryonal - ATRT - MYC	0.0020698991138488	0.0208410583436489	0.0024451648350805044	0.023340201005339622
Embryonal - ATRT - SHH	0.0032093948684632	0.0316772833466529	0.01867389678955078	0.016777582466602325
Embryonal - ATRT - TYR	0.0048987306654453	0.0192826949059963	0.003413515631109476	0.01805408112704754
Embryonal - CNS NB - FOXR2	0.0006904883193783	0.0039135045371949	0.0007277491968125105	0.0040084561333060265
Embryonal - ETMR - ETMR	0.0002708664105739	0.0017708137165755	0.0002793965977616608	0.0018848702311515808
Embryonal - HGNET - BCOR	0.0012590866535902	0.0075267958454787	0.0010906897950917482	0.006483280099928379
Embryonal - MB G3G4 - G3	0.0282878335565328	0.0169368088245391	0.03329505771398544	0.017416395246982574
Embryonal - MB G3G4 - G4	0.0020018075592815	0.0152564486488699	0.0009434276144020259	0.012658307328820229
Embryonal - MB SHH - CHL AD	0.0042598717845976	0.0121244508773088	0.009019915014505386	0.007359454408288002
Embryonal - MB SHH - INF	0.0106427771970629	0.0133403316140174	0.03415855020284653	0.010466466657817364
Embryonal - MB WNT - WNT	0.0010155688505619	0.005952994339168	0.001875215326435864	0.00937071442604065
Ependymal - EPN - MPE	0.0037243217229843	0.0207992997020483	0.0019032505806535482	0.018516220152378082
Ependymal - EPN - PF A	0.0011301754275336	0.006726820487529	0.011094783432781696	0.004505663178861141
Ependymal - EPN - PF B	0.0070827123709023	0.0340968556702137	0.006518498063087463	0.03334387391805649
Ependymal - EPN - RELA	0.0018755290657281	0.0102293770760297	0.006434496492147446	0.007683970965445042
Ependymal - EPN - SPINE	0.004165843129158	0.0203170534223318	0.004199503920972347	0.02173062600195408
Ependymal - EPN - YAP	0.0040997732430696	0.0251461751759052	0.003514557611197233	0.02113533578813076
Ependymal - SUBEPN - PF	0.0040641333907842	0.0195437371730804	0.0033992743119597435	0.017588917165994644
Ependymal - SUBEPN - SPINE	0.0105614811182022	0.044284701347351	0.04172844439744949	0.024272218346595764
Ependymal - SUBEPN - ST	0.0032037384808063	0.0164511818438768	0.0034201242960989475	0.016077300533652306
Glio-neuronal - CN - CN	0.0017717066220939	0.0090014096349477	0.0015431120991706848	0.008628790266811848
Glio-neuronal - DLGNT - DLGNT	0.104725643992424	0.0433516688644886	0.04636869579553604	0.04185134917497635
Glio-neuronal - ENB - A	0.0505722686648368	0.0298407617956399	0.04638173431158066	0.021055735647678375
Glio-neuronal - ENB - B	0.1364830136299133	0.0940920040011406	0.14656874537467957	0.1040039137005806
Glio-neuronal - LGG - DIG/DIA	0.1483313888311386	0.1138011813163757	0.022024085745215416	0.015532884746789932
Glio-neuronal - LGG - DNT	0.0056807450018823	0.0301192067563533	0.0049475617706775665	0.02816852182149887
Glio-neuronal - LGG - GG	0.0062216995283961	0.0338980592787265	0.024970851838588715	0.023922890424728394
Glio-neuronal - LGG - RGNT	0.0106867402791976	0.0594708919525146	0.1314668208360672	0.07571907341480255
Glio-neuronal - LIPN - LIPN	0.0013630141038447	0.0067554251290857	0.0015630688285455108	0.007332625798881054
Glio-neuronal - PGG - nC	0.0007544867694377	0.0041166637092828	0.0008532546926289797	0.004112066701054573
Glio-neuronal - RETB - RETB	0.0320604406297206	0.0330027230083942	0.023833133280277252	0.026913657784461975
Glioblastoma - DMG - K27	0.0348198041319847	0.0162054151296615	0.034593675285577774	0.012246022000908852
Glioblastoma - GBM - G34	0.0167852044105529	0.0092875082045793	0.009558170102536678	0.016402611508965492
Glioblastoma - GBM - MES	0.1870081722736358	0.1247014254331588	0.1759241223335266	0.1190899908542633
Glioblastoma - GBM - MID	0.1610582321882248	0.0809454843401908	0.16257904469966888	0.082366943359375
Glioblastoma - GBM - MYCN	0.0583686307072639	0.0232200287282466	0.06356803327798843	0.029966317117214203
Glioblastoma - GBM - RTK I	0.1218096986413002	0.0835910439491272	0.10148762911558151	0.06360840797424316
Glioblastoma - GBM - RTK II	0.0114316195249557	0.0431583411991596	0.01804329827427864	0.038471587002277374
Glioblastoma - GBM - RTK III	0.1809713244438171	0.1083540096879005	0.11296072602272034	0.04339265450835228
Glioma IDH - A IDH - A IDH	0.0186364650726318	0.0272601023316383	0.006587612442672253	0.04307463392615318
Glioma IDH - A IDH - HG	0.1157121807336807	0.0767688676714897	0.112183578312397	0.07310961186885834
Glioma IDH - O IDH - O IDH	0.0028160128276795	0.0330817401409149	0.010943518951535225	0.02411201223731041
Haematopoeitic - LYMPHO - LYMPHO	0.0010786122875288	0.0072358595207333	0.0011202950263395905	0.007333757355809212
Haematopoeitic - PLASMA - PLASMA	0.0014570432249456	0.0079872123897075	0.002385181374847889	0.012057545594871044
Melanocytic - MELAN - MELAN	0.0017636471893638	0.0343340039253234	0.05239519849419594	0.0318099707365036
Melanocytic - MELCYT - MELCYT	0.0008918581297621	0.0062674703076481	0.00147028430365026	0.008262619376182556
Mesenchymal - CHORDM - CHORDM	0.0935918986797332	0.0522763654589653	0.024414898827672005	0.01846449077129364
Mesenchymal - EFT - CIC	0.0671081990003585	0.033072542399168	0.047666773200035095	0.0254207830876112
Mesenchymal - EWS - EWS	0.001531000714749	0.0107773076742887	0.0016111209988594055	0.011181436479091644
Mesenchymal - HMB - HMB	0.0027079966384917	0.0185816157609224	0.002173185348510742	0.01683516800403595
Mesenchymal - MNG - MNG	0.0101440846920013	0.005535842385143	0.009266062639653683	0.009006043896079063
Mesenchymal - SFT HMPC - SFT HMPC	0.0033752261660993	0.0159811098128557	0.002390004228800535	0.012734188698232174
Nerve - SCHW - SCHW	0.0148084443062543	0.0229400657117366	0.008487324230372906	0.014946809969842434
Nerve - SCHW - SCHW MEL	0.3089534640312195	0.2105056047439575	0.4343728721141815	0.35429704189300537
Other glioma - ANA PA - ANA PA	0.0435747131705284	0.0314295589923858	0.01294475793838501	0.047971781343221664
Other glioma - CHGL - CHGL	0.0041942913085222	0.0228163786232471	0.004439272917807102	0.023567071184515953
Other glioma - HGNET - MN1	0.0066616870462894	0.0357041470706462	0.0338260680437088	0.025833480060100555
Other glioma - IHG - IHG	0.0055376980453729	0.0247669219970703	0.008266301825642586	0.04161734879016876
Other glioma - LGG MYB - MYB	0.0040744920261204	0.0305050294846296	0.006356716156005859	0.018695203587412834
Other glioma - LGG PA - PA MID	0.079447790980339	0.0303127095103263	0.0882398709654808	0.03475186973810196
Other glioma - LGG PA - PA PF	0.0051216199062764	0.0390218384563922	0.0061507816426455975	0.027859242632985115
Other glioma - LGG PA - PA/GG ST	0.067600704729557	0.0152622247114777	0.08195943385362625	0.014142132364213467
Other glioma - LGG SEGA - SEGA	0.1664384007453918	0.1296369135379791	0.12755754590034485	0.09556002914905548
Other glioma - PXA - PXA	0.0053217252716422	0.0329245217144489	0.004599413834512234	0.03211905062198639
Pineal - PIN T - PB A	0.2024780958890915	0.158481165766716	0.14268091320991516	0.11141592264175415
Pineal - PIN T - PB B	0.0011504102731123	0.0064836530946195	0.001641622046008706	0.007460606284439564
Pineal - PIN T - PPT	0.0021873682271689	0.0201561599969863	0.0030190565157681704	0.016445940360426903
Pineal - PTPR - A	0.0309751778841018	0.0193799212574958	0.03150239959359169	0.016986612230539322
Pineal - PTPR - B	0.0020957360975444	0.0109307393431663	0.0025741676799952984	0.01211624313145876
Plexus - PLEX - AD	0.0045742010697722	0.0254859775304794	0.006055961363017559	0.02679041586816311
Plexus - PLEX - PED A	0.0262604970484972	0.0215945802628994	0.08508239686489105	0.0417826846241951
Plexus - PLEX - PED B	0.0596618726849556	0.0455754473805427	0.047048766165971756	0.031431589275598526
Sella - CPH - ADM	0.0008313494035974	0.0044876029714941	0.0008279886096715927	0.004749280400574207
Sella - CPH - PAP	0.0047090435400605	0.0178872011601924	0.002924863714724779	0.015059852972626686
Sella - PITAD ACTH - ACTH	0.0097645055502653	0.0460006073117256	0.04465702921152115	0.03196461498737335
Sella - PITAD FSH LH - FSH LH	0.0031357198022305	0.0155669953674077	0.002442957367748022	0.0141292754560709
Sella - PITAD PRL - PRL	0.1017196178436279	0.0463437922298908	0.002451767912134528	0.041671182960271835
Sella - PITAD STH - STH DNS A	0.0866469517350196	0.0544839948415756	0.03295551612973213	0.04728822037577629
Sella - PITAD STH - STH DNS B	0.0037047381047159	0.0210360120981931	0.0466325506567955	0.032529450953006744
Sella - PITAD STH - STH SPA	0.0031392225064337	0.0203710980713367	0.003281752811744809	0.020528879016637802
Sella - PITAD TSH - TSH	0.2930805683135986	0.2285073697566986	0.20377632975578308	0.12257363647222519
Sella - PITUI SCO GCT - SCO GCT	0.0036856175865978	0.023344837129116	0.003983903676271439	0.022654477506875992
Overall	0.02388596534729	0.0031881788745522	0.025249741971492767	0.002160053700208664
