## Supplementary Table 5 for "Ultra-fast deep-learned pediatric CNS tumor classification during surgery"

### Sheet: cutoff 0.80
Sample	Pseudotime (minutes)	Measured CpG (min)	Measured CpG (max)	Measured CpG (average)	Incorrect (>= 0.8)	Incorrect (< 0.8)	Correct (< 0.8)	Correct (>= 0.8)
PMC_104	0	456	866	645	0	18	53	29
PMC_104	1	1643	2195	1911	2	0	3	95
PMC_104	2	3115	3866	3438	0	0	0	100
PMC_104	3	4735	5877	5238	0	0	0	100
PMC_104	4	6722	8003	7364	0	0	0	100
PMC_104	5	8898	10456	9720	0	0	0	100
PMC_104	6	11125	12916	12216	0	0	0	100
PMC_104	7	13549	15731	14803	0	0	0	100
PMC_104	8	16189	18505	17538	0	0	0	100
PMC_104	9	18998	21407	20364	0	0	0	100
PMC_104	10	21890	24290	23231	0	0	0	100
PMC_104	11	24804	27390	26199	0	0	0	100
PMC_102	0	328	677	457	1	56	37	6
PMC_102	1	1123	1601	1373	0	4	33	63
PMC_102	2	2206	2732	2452	0	0	3	97
PMC_102	3	3454	4264	3754	0	0	0	100
PMC_102	4	4883	5733	5259	0	0	0	100
PMC_102	5	6582	7339	6940	0	0	0	100
PMC_102	6	8276	9089	8727	0	0	0	100
PMC_102	7	10168	10989	10599	0	0	0	100
PMC_102	8	12170	12943	12585	0	0	0	100
PMC_102	9	14279	14950	14627	0	0	0	100
PMC_102	10	16466	17035	16705	0	0	0	96
PMC_102	11	18687	18696	18691	0	0	0	90
PMC_69	0	464	789	632	2	16	47	35
PMC_69	1	1622	2120	1869	0	1	3	96
PMC_69	2	3014	3725	3361	0	0	0	100
PMC_69	3	4711	5561	5127	0	0	0	100
PMC_69	4	6542	7693	7189	0	0	0	100
PMC_69	5	8787	10145	9496	0	0	0	100
PMC_69	6	11178	12688	11926	0	0	0	100
PMC_69	7	13459	15288	14425	0	0	0	100
PMC_69	8	16168	18042	17088	0	0	0	100
PMC_69	9	18942	20849	19821	0	0	0	100
PMC_69	10	21490	23606	22624	0	0	0	100
PMC_69	11	24609	26831	25537	0	0	0	100
PMC_109	0	423	742	584	0	36	42	22
PMC_109	1	1468	2097	1764	0	0	10	90
PMC_109	2	2787	3485	3146	0	0	1	99
PMC_109	3	4396	5218	4832	0	0	0	100
PMC_109	4	6222	7280	6758	0	0	0	100
PMC_109	5	8240	9592	8904	0	0	0	100
PMC_109	6	10534	12008	11205	0	0	0	100
PMC_109	7	12956	14478	13605	0	0	0	100
PMC_109	8	15482	17180	16148	0	0	0	100
PMC_109	9	18124	19739	18763	0	0	0	100
PMC_109	10	20640	22490	21444	0	0	0	100
PMC_109	11	23442	25311	24186	0	0	0	100
PMC_68	0	434	786	601	1	53	35	11
PMC_68	1	1519	2076	1808	4	10	17	69
PMC_68	2	2867	3583	3242	0	1	4	95
PMC_68	3	4565	5408	4986	0	0	0	100
PMC_68	4	6381	7464	6996	0	0	0	100
PMC_68	5	8510	10033	9225	0	0	0	100
PMC_68	6	10651	12565	11569	0	0	0	100
PMC_68	7	13043	14918	14022	0	0	0	100
PMC_68	8	15432	17531	16626	0	0	0	100
PMC_68	9	18051	20249	19316	0	0	0	100
PMC_68	10	20731	23054	22051	0	0	0	100
PMC_68	11	23480	25852	24890	0	0	0	100
PMC_62	0	491	916	679	1	17	43	39
PMC_62	1	1691	2267	2026	0	0	3	97
PMC_62	2	3207	3987	3646	0	0	0	100
PMC_62	3	5025	6028	5564	0	0	0	100
PMC_62	4	7083	8436	7798	0	0	0	100
PMC_62	5	9488	11152	10285	0	0	0	100
PMC_62	6	12039	13843	12893	0	0	0	100
PMC_62	7	14885	16702	15626	0	0	0	100
PMC_62	8	17734	19670	18518	0	0	0	100
PMC_62	9	20642	22706	21495	0	0	0	100
PMC_62	10	23635	25625	24540	0	0	0	100
PMC_62	11	26716	28786	27695	0	0	0	100
PMC_111	0	459	788	597	4	26	45	25
PMC_111	1	1474	2090	1785	6	4	9	81
PMC_111	2	2800	3823	3202	2	0	5	93
PMC_111	3	4240	5634	4897	1	0	0	99
PMC_111	4	6298	7552	6850	0	0	0	100
PMC_111	5	8334	9592	9040	0	0	0	100
PMC_111	6	10500	12084	11355	0	0	0	100
PMC_111	7	12867	14576	13794	0	0	0	100
PMC_111	8	15371	17116	16370	0	0	0	100
PMC_111	9	18068	19832	19054	0	0	0	100
PMC_111	10	20479	22508	21740	0	0	0	100
PMC_111	11	23158	25383	24536	0	0	0	100
PMC_55	0	414	759	572	3	21	53	23
PMC_55	1	1413	1994	1713	1	3	7	89
PMC_55	2	2737	3538	3090	0	0	0	100
PMC_55	3	4306	5307	4730	0	0	0	100
PMC_55	4	5983	7284	6641	0	0	0	100
PMC_55	5	8191	9374	8750	0	0	0	100
PMC_55	6	10259	11756	10982	0	0	0	100
PMC_55	7	12446	14087	13323	0	0	0	100
PMC_55	8	14947	16688	15844	0	0	0	100
PMC_55	9	17486	19319	18398	0	0	0	100
PMC_55	10	19973	21822	20975	0	0	0	100
PMC_55	11	22576	24635	23697	0	0	0	100
PMC_60	0	516	847	682	2	28	40	30
PMC_60	1	1722	2402	2053	3	2	11	84
PMC_60	2	3260	4250	3687	0	0	0	100
PMC_60	3	5001	6317	5615	0	0	0	100
PMC_60	4	7256	8718	7863	0	0	0	100
PMC_60	5	9572	11185	10364	0	0	0	100
PMC_60	6	12028	13985	12999	0	0	0	100
PMC_60	7	14916	16825	15787	0	0	0	100
PMC_60	8	17656	19913	18700	0	0	0	100
PMC_60	9	20444	22817	21729	0	0	0	100
PMC_60	10	23166	26105	24809	0	0	0	100
PMC_60	11	26328	29309	27982	0	0	0	100
PMC_99	0	475	881	667	1	8	32	59
PMC_99	1	1706	2484	2018	0	0	1	99
PMC_99	2	3174	4097	3610	0	0	0	100
PMC_99	3	5003	6045	5511	0	0	0	100
PMC_99	4	7109	8303	7707	0	0	0	100
PMC_99	5	9508	10855	10132	0	0	0	100
PMC_99	6	12135	13582	12742	0	0	0	100
PMC_99	7	14685	16627	15466	0	0	0	100
PMC_99	8	17191	19511	18352	0	0	0	100
PMC_99	9	20208	22232	21293	0	0	0	100
PMC_99	10	23131	25411	24297	0	0	0	100
PMC_99	11	26104	28559	27429	0	0	0	100
PMC_96	0	464	891	678	2	24	49	25
PMC_96	1	1694	2411	2031	0	1	3	96
PMC_96	2	2969	4133	3635	0	0	1	99
PMC_96	3	4954	6171	5560	0	0	0	100
PMC_96	4	7105	8369	7767	0	0	0	100
PMC_96	5	9478	10947	10229	0	0	0	100
PMC_96	6	12103	13634	12830	0	0	0	100
PMC_96	7	14782	16458	15521	0	0	0	100
PMC_96	8	17311	19257	18368	0	0	0	100
PMC_96	9	20303	22313	21354	0	0	0	100
PMC_96	10	23401	25613	24391	0	0	0	100
PMC_96	11	26356	28672	27521	0	0	0	100
PMC_53	0	363	876	595	2	44	41	13
PMC_53	1	1450	2007	1759	0	1	12	87
PMC_53	2	2768	3761	3152	0	0	0	100
PMC_53	3	4367	5535	4842	0	0	0	100
PMC_53	4	6108	7561	6782	0	0	0	100
PMC_53	5	8322	9645	8971	0	0	0	100
PMC_53	6	10575	12162	11269	0	0	0	100
PMC_53	7	12823	14837	13645	0	0	0	100
PMC_53	8	15344	17416	16192	0	0	0	100
PMC_53	9	17779	20054	18823	0	0	0	100
PMC_53	10	20645	22527	21501	0	0	0	100
PMC_53	11	23179	25236	24273	0	0	0	100
PMC_110	0	391	745	566	4	44	36	16
PMC_110	1	1475	2045	1715	1	8	20	71
PMC_110	2	2749	3467	3080	0	3	4	93
PMC_110	3	4333	5200	4704	0	0	0	100
PMC_110	4	6074	7251	6599	0	0	0	100
PMC_110	5	8199	9229	8717	0	0	0	100
PMC_110	6	10293	11808	10951	0	0	0	100
PMC_110	7	12547	14098	13254	0	0	0	100
PMC_110	8	14816	16603	15731	0	0	0	100
PMC_110	9	17407	19301	18313	0	0	0	100
PMC_110	10	19926	22030	20924	0	0	0	100
PMC_110	11	22579	24992	23628	0	0	0	100
PMC_107	0	413	770	571	1	40	40	19
PMC_107	1	1420	1993	1731	2	2	7	89
PMC_107	2	2693	3557	3101	0	0	0	100
PMC_107	3	4234	5412	4772	0	0	0	100
PMC_107	4	6064	7481	6701	0	0	0	100
PMC_107	5	8058	9666	8833	0	0	0	100
PMC_107	6	10258	11958	11118	0	0	0	100
PMC_107	7	12514	14387	13470	0	0	0	100
PMC_107	8	15016	16856	15990	0	0	0	100
PMC_107	9	17506	19463	18611	0	0	0	100
PMC_107	10	20067	22189	21243	0	0	0	100
PMC_107	11	22876	24909	23982	0	0	0	100
PMC_101	0	382	760	596	4	51	36	9
PMC_101	1	1481	2154	1827	2	5	20	73
PMC_101	2	2889	3782	3289	0	0	2	98
PMC_101	3	4620	5680	5053	0	0	0	100
PMC_101	4	6576	7811	7085	0	0	0	100
PMC_101	5	8680	10118	9317	0	0	0	100
PMC_101	6	11010	12628	11698	0	0	0	100
PMC_101	7	13347	15150	14169	0	0	0	100
PMC_101	8	15971	17750	16805	0	0	0	100
PMC_101	9	18554	20567	19519	0	0	0	100
PMC_101	10	21202	23422	22309	0	0	0	100
PMC_101	11	24135	26315	25172	0	0	0	100
PMC_108	0	382	833	569	5	65	28	2
PMC_108	1	1433	2036	1722	7	14	23	56
PMC_108	2	2736	3515	3099	1	5	12	82
PMC_108	3	4270	5220	4725	2	0	1	97
PMC_108	4	6002	7098	6622	1	0	2	97
PMC_108	5	8051	9312	8722	0	1	0	99
PMC_108	6	10152	11654	10971	0	0	0	100
PMC_108	7	12236	13983	13300	0	0	0	100
PMC_108	8	14548	16661	15762	0	0	0	100
PMC_108	9	16772	19058	18300	0	0	0	100
PMC_108	10	19436	21571	20898	0	0	0	100
PMC_108	11	22490	24387	23590	0	0	0	100
PMC_42	0	384	771	585	2	50	43	5
PMC_42	1	1441	2131	1751	3	9	22	66
PMC_42	2	2823	3694	3167	1	0	1	98
PMC_42	3	4464	5386	4836	0	0	1	99
PMC_42	4	6342	7303	6775	0	0	1	99
PMC_42	5	8392	9475	8928	0	0	0	100
PMC_42	6	10473	11933	11191	0	0	0	100
PMC_42	7	12838	14405	13561	0	0	0	100
PMC_42	8	15244	16973	16064	0	0	0	100
PMC_42	9	17817	19763	18671	0	0	0	100
PMC_42	10	20556	22538	21309	0	0	0	100
PMC_42	11	23201	25311	24065	0	0	0	100
PMC_105	0	416	884	567	4	48	39	9
PMC_105	1	1308	2093	1741	5	1	11	83
PMC_105	2	2753	3645	3153	0	0	1	99
PMC_105	3	4447	5328	4831	0	0	0	100
PMC_105	4	6263	7139	6786	0	0	0	100
PMC_105	5	8456	9284	8936	0	0	0	100
PMC_105	6	10912	11395	11221	0	0	0	100
PMC_105	7	11935	11944	11941	0	0	0	100
PMC_105	8	11936	11944	11941	0	0	0	100
PMC_105	9	11936	11944	11941	0	0	0	100
PMC_105	10	11936	11944	11941	0	0	0	100
PMC_105	11	11936	11944	11941	0	0	0	100
PMC_97	0	534	938	707	5	39	36	20
PMC_97	1	1783	2412	2120	3	4	10	83
PMC_97	2	3391	4308	3794	0	0	1	99
PMC_97	3	5306	6412	5807	0	0	0	100
PMC_97	4	7529	8737	8109	0	0	0	100
PMC_97	5	10097	11278	10675	0	0	0	100
PMC_97	6	12636	13996	13378	0	0	0	100
PMC_97	7	15323	16805	16186	0	0	0	100
PMC_97	8	18351	19910	19210	0	0	0	100
PMC_97	9	21516	23160	22287	0	0	0	100
PMC_97	10	24512	26128	25417	0	0	0	100
PMC_97	11	27816	29511	28673	0	0	0	100
PMC_106	0	465	803	599	3	62	29	6
PMC_106	1	1540	2141	1783	8	11	23	58
PMC_106	2	2822	3645	3216	6	6	11	77
PMC_106	3	4445	5441	4927	1	2	3	94
PMC_106	4	6453	7520	6903	0	2	3	95
PMC_106	5	8527	9973	9103	0	0	0	100
PMC_106	6	10707	12282	11431	1	0	0	99
PMC_106	7	13290	14673	13881	0	0	1	99
PMC_106	8	15803	17309	16463	0	0	1	99
PMC_106	9	18296	19901	19113	0	0	0	100
PMC_106	10	20807	22703	21796	0	0	0	100
PMC_106	11	23397	25582	24589	0	0	0	100
PMC_112	0	378	692	527	3	53	36	8
PMC_112	1	1367	1841	1597	6	19	30	45
PMC_112	2	2521	3173	2879	0	5	23	72
PMC_112	3	3953	4703	4398	1	1	5	93
PMC_112	4	5587	6618	6158	1	0	2	97
PMC_112	5	7498	8601	8125	0	1	0	99
PMC_112	6	9469	10816	10198	0	0	1	99
PMC_112	7	11751	13042	12374	0	0	0	100
PMC_112	8	13973	15437	14671	0	0	0	100
PMC_112	9	16270	17825	17064	0	0	0	100
PMC_112	10	18593	20274	19483	0	0	0	100
PMC_112	11	21045	23015	22001	0	0	0	100
PMC_100	0	465	856	661	2	60	31	7
PMC_100	1	1657	2361	1990	0	13	27	60
PMC_100	2	3007	4064	3576	2	2	8	88
PMC_100	3	4981	6083	5475	0	1	2	97
PMC_100	4	7041	8331	7657	0	0	1	99
PMC_100	5	9271	10753	10077	0	0	1	99
PMC_100	6	11909	13359	12655	0	0	0	100
PMC_100	7	14475	16345	15322	0	0	0	100
PMC_100	8	17080	19011	18129	0	0	0	100
PMC_100	9	19955	22146	21065	0	0	0	100
PMC_100	10	22977	24956	24007	0	0	0	100
PMC_100	11	26028	28101	27035	0	0	0	100
PMC_98	0	547	915	741	3	54	30	13
PMC_98	1	1903	2586	2229	6	20	23	51
PMC_98	2	3495	4336	3980	7	10	15	68
PMC_98	3	5484	6500	6053	3	3	10	84
PMC_98	4	7837	8965	8446	4	4	3	89
PMC_98	5	10411	11860	11146	5	0	2	93
PMC_98	6	13307	14613	14007	3	2	3	92
PMC_98	7	16248	17607	16935	1	1	1	97
PMC_98	8	19200	20823	20062	0	0	1	99
PMC_98	9	22479	24222	23314	0	1	0	99
PMC_98	10	25625	27486	26593	1	0	0	99
PMC_98	11	29225	30925	30004	0	0	0	100
PMC_29	0	408	759	600	4	78	17	1
PMC_29	1	1565	2095	1787	6	53	30	11
PMC_29	2	2781	3578	3213	6	34	32	28
PMC_29	3	4206	5481	4924	8	18	34	40
PMC_29	4	6197	7567	6902	7	16	18	59
PMC_29	5	8368	9781	9112	5	7	17	71
PMC_29	6	10586	12049	11446	5	6	16	73
PMC_29	7	12940	14550	13891	3	7	14	76
PMC_29	8	15548	17129	16476	2	3	15	80
PMC_29	9	18120	19939	19112	1	3	8	88
PMC_29	10	21018	22949	21824	1	0	9	90
PMC_29	11	23661	25778	24617	1	1	6	92
PMC_103	0	434	860	589	3	62	30	5
PMC_103	1	1508	2052	1769	2	19	33	46
PMC_103	2	2817	3607	3169	0	7	23	70
PMC_103	3	4430	5493	4870	0	4	6	90
PMC_103	4	6312	7431	6839	0	0	1	99
PMC_103	5	8360	9727	9007	0	1	0	99
PMC_103	6	10665	12462	11319	0	0	1	99
PMC_103	7	12935	14824	13715	0	0	0	100
PMC_103	8	15271	17414	16283	0	0	0	100
PMC_103	9	17989	20165	18874	0	0	0	100
PMC_103	10	20631	22976	21568	0	0	0	100
PMC_103	11	23173	25784	24375	0	0	0	100
PMC_2	0	402	783	573	1	85	13	1
PMC_2	1	1447	1994	1699	5	59	21	15
PMC_2	2	2742	3428	3061	7	35	22	36
PMC_2	3	4180	5210	4684	9	28	19	44
PMC_2	4	5964	7080	6554	3	20	20	57
PMC_2	5	8052	9320	8671	6	7	25	62
PMC_2	6	10045	11646	10898	7	9	25	59
PMC_2	7	12313	13954	13189	3	6	22	69
PMC_2	8	14716	16469	15659	3	2	20	75
PMC_2	9	17069	19010	18187	3	3	12	82
PMC_2	10	19353	21545	20749	3	1	15	81
PMC_2	11	22115	24355	23437	1	1	8	90

### Sheet: cutoff 0.95
Sample	Pseudotime (minutes)	Measured CpG (min)	Measured CpG (max)	Measured CpG (average)	Incorrect (>= 0.95)	Incorrect (< 0.95)	Correct (< 0.95)	Correct (>= 0.95)
PMC_104	0	456	866	645	0	18	80	2
PMC_104	1	1643	2195	1911	1	1	39	59
PMC_104	2	3115	3866	3438	0	0	7	93
PMC_104	3	4735	5877	5238	0	0	1	99
PMC_104	4	6722	8003	7364	0	0	0	100
PMC_104	5	8898	10456	9720	0	0	0	100
PMC_104	6	11125	12916	12216	0	0	0	100
PMC_104	7	13549	15731	14803	0	0	0	100
PMC_104	8	16189	18505	17538	0	0	0	100
PMC_104	9	18998	21407	20364	0	0	0	100
PMC_104	10	21890	24290	23231	0	0	0	100
PMC_104	11	24804	27390	26199	0	0	0	100
PMC_102	0	328	677	457	0	57	43	0
PMC_102	1	1123	1601	1373	0	4	76	20
PMC_102	2	2206	2732	2452	0	0	36	64
PMC_102	3	3454	4264	3754	0	0	6	94
PMC_102	4	4883	5733	5259	0	0	1	99
PMC_102	5	6582	7339	6940	0	0	0	100
PMC_102	6	8276	9089	8727	0	0	0	100
PMC_102	7	10168	10989	10599	0	0	0	100
PMC_102	8	12170	12943	12585	0	0	0	100
PMC_102	9	14279	14950	14627	0	0	0	100
PMC_102	10	16466	17035	16705	0	0	0	96
PMC_102	11	18687	18696	18691	0	0	0	90
PMC_69	0	464	789	632	0	18	77	5
PMC_69	1	1622	2120	1869	0	1	36	63
PMC_69	2	3014	3725	3361	0	0	5	95
PMC_69	3	4711	5561	5127	0	0	0	100
PMC_69	4	6542	7693	7189	0	0	0	100
PMC_69	5	8787	10145	9496	0	0	0	100
PMC_69	6	11178	12688	11926	0	0	0	100
PMC_69	7	13459	15288	14425	0	0	0	100
PMC_69	8	16168	18042	17088	0	0	0	100
PMC_69	9	18942	20849	19821	0	0	0	100
PMC_69	10	21490	23606	22624	0	0	0	100
PMC_69	11	24609	26831	25537	0	0	0	100
PMC_109	0	423	742	584	0	36	64	0
PMC_109	1	1468	2097	1764	0	0	66	34
PMC_109	2	2787	3485	3146	0	0	15	85
PMC_109	3	4396	5218	4832	0	0	2	98
PMC_109	4	6222	7280	6758	0	0	0	100
PMC_109	5	8240	9592	8904	0	0	0	100
PMC_109	6	10534	12008	11205	0	0	0	100
PMC_109	7	12956	14478	13605	0	0	0	100
PMC_109	8	15482	17180	16148	0	0	0	100
PMC_109	9	18124	19739	18763	0	0	0	100
PMC_109	10	20640	22490	21444	0	0	0	100
PMC_109	11	23442	25311	24186	0	0	0	100
PMC_68	0	434	786	601	0	54	46	0
PMC_68	1	1519	2076	1808	0	14	71	15
PMC_68	2	2867	3583	3242	0	1	38	61
PMC_68	3	4565	5408	4986	0	0	15	85
PMC_68	4	6381	7464	6996	0	0	4	96
PMC_68	5	8510	10033	9225	0	0	0	100
PMC_68	6	10651	12565	11569	0	0	0	100
PMC_68	7	13043	14918	14022	0	0	0	100
PMC_68	8	15432	17531	16626	0	0	0	100
PMC_68	9	18051	20249	19316	0	0	0	100
PMC_68	10	20731	23054	22051	0	0	0	100
PMC_68	11	23480	25852	24890	0	0	0	100
PMC_62	0	491	916	679	0	18	74	8
PMC_62	1	1691	2267	2026	0	0	37	63
PMC_62	2	3207	3987	3646	0	0	11	89
PMC_62	3	5025	6028	5564	0	0	1	99
PMC_62	4	7083	8436	7798	0	0	0	100
PMC_62	5	9488	11152	10285	0	0	0	100
PMC_62	6	12039	13843	12893	0	0	0	100
PMC_62	7	14885	16702	15626	0	0	0	100
PMC_62	8	17734	19670	18518	0	0	0	100
PMC_62	9	20642	22706	21495	0	0	0	100
PMC_62	10	23635	25625	24540	0	0	0	100
PMC_62	11	26716	28786	27695	0	0	0	100
PMC_111	0	459	788	597	0	30	69	1
PMC_111	1	1474	2090	1785	1	9	53	37
PMC_111	2	2800	3823	3202	0	2	32	66
PMC_111	3	4240	5634	4897	0	1	12	87
PMC_111	4	6298	7552	6850	0	0	3	97
PMC_111	5	8334	9592	9040	0	0	2	98
PMC_111	6	10500	12084	11355	0	0	1	99
PMC_111	7	12867	14576	13794	0	0	0	100
PMC_111	8	15371	17116	16370	0	0	0	100
PMC_111	9	18068	19832	19054	0	0	0	100
PMC_111	10	20479	22508	21740	0	0	0	100
PMC_111	11	23158	25383	24536	0	0	0	100
PMC_55	0	414	759	572	0	24	74	2
PMC_55	1	1413	1994	1713	0	4	55	41
PMC_55	2	2737	3538	3090	0	0	13	87
PMC_55	3	4306	5307	4730	0	0	2	98
PMC_55	4	5983	7284	6641	0	0	0	100
PMC_55	5	8191	9374	8750	0	0	0	100
PMC_55	6	10259	11756	10982	0	0	0	100
PMC_55	7	12446	14087	13323	0	0	0	100
PMC_55	8	14947	16688	15844	0	0	0	100
PMC_55	9	17486	19319	18398	0	0	0	100
PMC_55	10	19973	21822	20975	0	0	0	100
PMC_55	11	22576	24635	23697	0	0	0	100
PMC_60	0	516	847	682	0	30	68	2
PMC_60	1	1722	2402	2053	0	5	53	42
PMC_60	2	3260	4250	3687	0	0	20	80
PMC_60	3	5001	6317	5615	0	0	8	92
PMC_60	4	7256	8718	7863	0	0	2	98
PMC_60	5	9572	11185	10364	0	0	1	99
PMC_60	6	12028	13985	12999	0	0	0	100
PMC_60	7	14916	16825	15787	0	0	0	100
PMC_60	8	17656	19913	18700	0	0	0	100
PMC_60	9	20444	22817	21729	0	0	0	100
PMC_60	10	23166	26105	24809	0	0	0	100
PMC_60	11	26328	29309	27982	0	0	0	100
PMC_99	0	475	881	667	0	9	82	9
PMC_99	1	1706	2484	2018	0	0	10	90
PMC_99	2	3174	4097	3610	0	0	0	100
PMC_99	3	5003	6045	5511	0	0	0	100
PMC_99	4	7109	8303	7707	0	0	0	100
PMC_99	5	9508	10855	10132	0	0	0	100
PMC_99	6	12135	13582	12742	0	0	0	100
PMC_99	7	14685	16627	15466	0	0	0	100
PMC_99	8	17191	19511	18352	0	0	0	100
PMC_99	9	20208	22232	21293	0	0	0	100
PMC_99	10	23131	25411	24297	0	0	0	100
PMC_99	11	26104	28559	27429	0	0	0	100
PMC_96	0	464	891	678	0	26	72	2
PMC_96	1	1694	2411	2031	0	1	33	66
PMC_96	2	2969	4133	3635	0	0	3	97
PMC_96	3	4954	6171	5560	0	0	1	99
PMC_96	4	7105	8369	7767	0	0	0	100
PMC_96	5	9478	10947	10229	0	0	0	100
PMC_96	6	12103	13634	12830	0	0	0	100
PMC_96	7	14782	16458	15521	0	0	0	100
PMC_96	8	17311	19257	18368	0	0	0	100
PMC_96	9	20303	22313	21354	0	0	0	100
PMC_96	10	23401	25613	24391	0	0	0	100
PMC_96	11	26356	28672	27521	0	0	0	100
PMC_53	0	363	876	595	0	46	51	3
PMC_53	1	1450	2007	1759	0	1	63	36
PMC_53	2	2768	3761	3152	0	0	17	83
PMC_53	3	4367	5535	4842	0	0	2	98
PMC_53	4	6108	7561	6782	0	0	0	100
PMC_53	5	8322	9645	8971	0	0	0	100
PMC_53	6	10575	12162	11269	0	0	0	100
PMC_53	7	12823	14837	13645	0	0	0	100
PMC_53	8	15344	17416	16192	0	0	0	100
PMC_53	9	17779	20054	18823	0	0	0	100
PMC_53	10	20645	22527	21501	0	0	0	100
PMC_53	11	23179	25236	24273	0	0	0	100
PMC_110	0	391	745	566	0	48	52	0
PMC_110	1	1475	2045	1715	0	9	57	34
PMC_110	2	2749	3467	3080	0	3	24	73
PMC_110	3	4333	5200	4704	0	0	10	90
PMC_110	4	6074	7251	6599	0	0	3	97
PMC_110	5	8199	9229	8717	0	0	0	100
PMC_110	6	10293	11808	10951	0	0	0	100
PMC_110	7	12547	14098	13254	0	0	0	100
PMC_110	8	14816	16603	15731	0	0	0	100
PMC_110	9	17407	19301	18313	0	0	0	100
PMC_110	10	19926	22030	20924	0	0	0	100
PMC_110	11	22579	24992	23628	0	0	0	100
PMC_107	0	413	770	571	0	41	56	3
PMC_107	1	1420	1993	1731	0	4	56	40
PMC_107	2	2693	3557	3101	0	0	11	89
PMC_107	3	4234	5412	4772	0	0	3	97
PMC_107	4	6064	7481	6701	0	0	0	100
PMC_107	5	8058	9666	8833	0	0	0	100
PMC_107	6	10258	11958	11118	0	0	0	100
PMC_107	7	12514	14387	13470	0	0	0	100
PMC_107	8	15016	16856	15990	0	0	0	100
PMC_107	9	17506	19463	18611	0	0	0	100
PMC_107	10	20067	22189	21243	0	0	0	100
PMC_107	11	22876	24909	23982	0	0	0	100
PMC_101	0	382	760	596	0	55	44	1
PMC_101	1	1481	2154	1827	0	7	80	13
PMC_101	2	2889	3782	3289	0	0	34	66
PMC_101	3	4620	5680	5053	0	0	6	94
PMC_101	4	6576	7811	7085	0	0	1	99
PMC_101	5	8680	10118	9317	0	0	0	100
PMC_101	6	11010	12628	11698	0	0	0	100
PMC_101	7	13347	15150	14169	0	0	0	100
PMC_101	8	15971	17750	16805	0	0	0	100
PMC_101	9	18554	20567	19519	0	0	0	100
PMC_101	10	21202	23422	22309	0	0	0	100
PMC_101	11	24135	26315	25172	0	0	0	100
PMC_108	0	382	833	569	0	70	30	0
PMC_108	1	1433	2036	1722	0	21	64	15
PMC_108	2	2736	3515	3099	0	6	60	34
PMC_108	3	4270	5220	4725	1	1	29	69
PMC_108	4	6002	7098	6622	0	1	19	80
PMC_108	5	8051	9312	8722	0	1	9	90
PMC_108	6	10152	11654	10971	0	0	3	97
PMC_108	7	12236	13983	13300	0	0	2	98
PMC_108	8	14548	16661	15762	0	0	0	100
PMC_108	9	16772	19058	18300	0	0	1	99
PMC_108	10	19436	21571	20898	0	0	0	100
PMC_108	11	22490	24387	23590	0	0	0	100
PMC_42	0	384	771	585	0	52	47	1
PMC_42	1	1441	2131	1751	0	12	70	18
PMC_42	2	2823	3694	3167	0	1	31	68
PMC_42	3	4464	5386	4836	0	0	10	90
PMC_42	4	6342	7303	6775	0	0	3	97
PMC_42	5	8392	9475	8928	0	0	3	97
PMC_42	6	10473	11933	11191	0	0	0	100
PMC_42	7	12838	14405	13561	0	0	0	100
PMC_42	8	15244	16973	16064	0	0	0	100
PMC_42	9	17817	19763	18671	0	0	0	100
PMC_42	10	20556	22538	21309	0	0	0	100
PMC_42	11	23201	25311	24065	0	0	0	100
PMC_105	0	416	884	567	0	52	46	2
PMC_105	1	1308	2093	1741	0	6	54	40
PMC_105	2	2753	3645	3153	0	0	16	84
PMC_105	3	4447	5328	4831	0	0	1	99
PMC_105	4	6263	7139	6786	0	0	0	100
PMC_105	5	8456	9284	8936	0	0	0	100
PMC_105	6	10912	11395	11221	0	0	0	100
PMC_105	7	11935	11944	11941	0	0	0	100
PMC_105	8	11936	11944	11941	0	0	0	100
PMC_105	9	11936	11944	11941	0	0	0	100
PMC_105	10	11936	11944	11941	0	0	0	100
PMC_105	11	11936	11944	11941	0	0	0	100
PMC_97	0	534	938	707	1	43	53	3
PMC_97	1	1783	2412	2120	1	6	53	40
PMC_97	2	3391	4308	3794	0	0	21	79
PMC_97	3	5306	6412	5807	0	0	6	94
PMC_97	4	7529	8737	8109	0	0	2	98
PMC_97	5	10097	11278	10675	0	0	0	100
PMC_97	6	12636	13996	13378	0	0	0	100
PMC_97	7	15323	16805	16186	0	0	0	100
PMC_97	8	18351	19910	19210	0	0	0	100
PMC_97	9	21516	23160	22287	0	0	0	100
PMC_97	10	24512	26128	25417	0	0	0	100
PMC_97	11	27816	29511	28673	0	0	0	100
PMC_106	0	465	803	599	0	65	35	0
PMC_106	1	1540	2141	1783	0	19	68	13
PMC_106	2	2822	3645	3216	0	12	50	38
PMC_106	3	4445	5441	4927	0	3	36	61
PMC_106	4	6453	7520	6903	0	2	16	82
PMC_106	5	8527	9973	9103	0	0	17	83
PMC_106	6	10707	12282	11431	0	1	7	92
PMC_106	7	13290	14673	13881	0	0	4	96
PMC_106	8	15803	17309	16463	0	0	2	98
PMC_106	9	18296	19901	19113	0	0	1	99
PMC_106	10	20807	22703	21796	0	0	2	98
PMC_106	11	23397	25582	24589	0	0	1	99
PMC_112	0	378	692	527	0	56	44	0
PMC_112	1	1367	1841	1597	0	25	64	11
PMC_112	2	2521	3173	2879	0	5	64	31
PMC_112	3	3953	4703	4398	0	2	29	69
PMC_112	4	5587	6618	6158	0	1	12	87
PMC_112	5	7498	8601	8125	0	1	2	97
PMC_112	6	9469	10816	10198	0	0	2	98
PMC_112	7	11751	13042	12374	0	0	1	99
PMC_112	8	13973	15437	14671	0	0	1	99
PMC_112	9	16270	17825	17064	0	0	0	100
PMC_112	10	18593	20274	19483	0	0	0	100
PMC_112	11	21045	23015	22001	0	0	0	100
PMC_100	0	465	856	661	0	62	38	0
PMC_100	1	1657	2361	1990	0	13	74	13
PMC_100	2	3007	4064	3576	0	4	44	52
PMC_100	3	4981	6083	5475	0	1	20	79
PMC_100	4	7041	8331	7657	0	0	10	90
PMC_100	5	9271	10753	10077	0	0	3	97
PMC_100	6	11909	13359	12655	0	0	1	99
PMC_100	7	14475	16345	15322	0	0	1	99
PMC_100	8	17080	19011	18129	0	0	0	100
PMC_100	9	19955	22146	21065	0	0	0	100
PMC_100	10	22977	24956	24007	0	0	0	100
PMC_100	11	26028	28101	27035	0	0	0	100
PMC_98	0	547	915	741	0	57	43	0
PMC_98	1	1903	2586	2229	0	26	57	17
PMC_98	2	3495	4336	3980	0	17	46	37
PMC_98	3	5484	6500	6053	0	6	48	46
PMC_98	4	7837	8965	8446	1	7	33	59
PMC_98	5	10411	11860	11146	1	4	38	57
PMC_98	6	13307	14613	14007	1	4	21	74
PMC_98	7	16248	17607	16935	0	2	21	77
PMC_98	8	19200	20823	20062	0	0	15	85
PMC_98	9	22479	24222	23314	0	1	18	81
PMC_98	10	25625	27486	26593	0	1	15	84
PMC_98	11	29225	30925	30004	0	0	14	86
PMC_29	0	408	759	600	0	82	18	0
PMC_29	1	1565	2095	1787	0	59	40	1
PMC_29	2	2781	3578	3213	0	40	57	3
PMC_29	3	4206	5481	4924	0	26	62	12
PMC_29	4	6197	7567	6902	0	23	60	17
PMC_29	5	8368	9781	9112	1	11	62	26
PMC_29	6	10586	12049	11446	0	11	61	28
PMC_29	7	12940	14550	13891	0	10	58	32
PMC_29	8	15548	17129	16476	0	5	61	34
PMC_29	9	18120	19939	19112	0	4	58	38
PMC_29	10	21018	22949	21824	0	1	59	40
PMC_29	11	23661	25778	24617	0	2	63	35
PMC_103	0	434	860	589	0	65	35	0
PMC_103	1	1508	2052	1769	0	21	67	12
PMC_103	2	2817	3607	3169	0	7	64	29
PMC_103	3	4430	5493	4870	0	4	38	58
PMC_103	4	6312	7431	6839	0	0	29	71
PMC_103	5	8360	9727	9007	0	1	16	83
PMC_103	6	10665	12462	11319	0	0	11	89
PMC_103	7	12935	14824	13715	0	0	7	93
PMC_103	8	15271	17414	16283	0	0	4	96
PMC_103	9	17989	20165	18874	0	0	3	97
PMC_103	10	20631	22976	21568	0	0	2	98
PMC_103	11	23173	25784	24375	0	0	3	97
PMC_2	0	402	783	573	0	86	14	0
PMC_2	1	1447	1994	1699	0	64	36	0
PMC_2	2	2742	3428	3061	0	42	46	12
PMC_2	3	4180	5210	4684	1	36	51	12
PMC_2	4	5964	7080	6554	0	23	53	24
PMC_2	5	8052	9320	8671	0	13	63	24
PMC_2	6	10045	11646	10898	0	16	60	24
PMC_2	7	12313	13954	13189	0	9	55	36
PMC_2	8	14716	16469	15659	0	5	56	39
PMC_2	9	17069	19010	18187	1	5	54	40
PMC_2	10	19353	21545	20749	0	4	48	48
PMC_2	11	22115	24355	23437	0	2	53	45
