## Supplementary Table 7 for "Ultra-fast deep-learned pediatric CNS tumor classification during surgery"

### Sheet: results_Sturgeon_over_time_0.95
ID	final_diag	family	epic score	correct at timepoint 1	correct at timepoint 3	correct at timepoint 6	unclear at timepoint 1	unclear at timepoint 3	unclear at timepoint 6	wrong at timepoint 1	wrong at timepoint 3	wrong at timepoint 6	Most frequent unclear class at timepoint 1	Most frequent wrong class at timepoint 1	Most frequent unclear class at timepoint 3	Most frequent wrong class at timepoint 3	Most frequent unclear class at timepoint 6	Most frequent wrong class at timepoint 6
Cutoff > 0.95
PMC_70	Embryonal - MB G3G4 - G3	Embryonal	1	500	500	500	0	0	0	0	0	0	na	na	na	na	na	na
PMC_69	Embryonal - MB G3G4 - G3	Embryonal	0.99	500	500	500	0	0	0	0	0	0	na	na	na	na	na	na
PMC_68	Embryonal - MB G3G4 - G3	Embryonal	0.99	494	500	500	6	0	0	0	0	0	Embryonal - MB G3G4 - G3	na	na	na	na	na
PMC_63	Embryonal - MB G3G4 - G4	Embryonal	1	500	500	500	0	0	0	0	0	0	na	na	na	na	na	na
PMC_65	Embryonal - MB G3G4 - G4	Embryonal	1	500	500	500	0	0	0	0	0	0	na	na	na	na	na	na
PMC_61	Embryonal - MB G3G4 - G4	Embryonal	0.99	496	500	500	4	0	0	0	0	0	Embryonal - MB G3G4 - G4	na	na	na	na	na
PMC_62	Embryonal - MB G3G4 - G4	Embryonal	0.99	500	500	500	0	0	0	0	0	0	na	na	na	na	na	na
PMC_64	Embryonal - MB G3G4 - G4	Embryonal	0.99	110	139	198	309	320	278	81	41	24	Embryonal - MB G3G4 - G4	Embryonal - MB G3G4 - G3	Embryonal - MB G3G4 - G4	Embryonal - MB G3G4 - G3	Embryonal - MB G3G4 - G4	Embryonal - MB G3G4 - G3
PMC_66	Embryonal - MB G3G4 - G4	Embryonal	0.99	500	500	500	0	0	0	0	0	0	na	na	na	na	na	na
PMC_67	Embryonal - MB G3G4 - G4	Embryonal	0.99	412	495	497	84	5	3	4	0	0	Embryonal - MB G3G4 - G4	Embryonal - MB G3G4 - G3	Embryonal - MB G3G4 - G4	na	Embryonal - MB G3G4 - G4	na
PMC_60	Embryonal - MB SHH - CHL AD INF	Embryonal	0.98	500	500	500	0	0	0	0	0	0	na	na	na	na	na	na
PMC_59	Embryonal - MB SHH - CHL AD INF	Embryonal	0.97	500	500	500	0	0	0	0	0	0	na	na	na	na	na	na
PMC_58	Embryonal - MB WNT - WNT	Embryonal	1	500	500	500	0	0	0	0	0	0	na	na	na	na	na	na
PMC_57	Ependymal - EPN - MPE	Ependymal	0.99	500	500	500	0	0	0	0	0	0	na	na	na	na	na	na
PMC_50	Ependymal - EPN - PF A	Ependymal	0.99	500	500	500	0	0	0	0	0	0	na	na	na	na	na	na
PMC_51	Ependymal - EPN - PF A	Ependymal	0.99	500	500	500	0	0	0	0	0	0	na	na	na	na	na	na
PMC_52	Ependymal - EPN - PF A	Ependymal	0.99	499	500	500	1	0	0	0	0	0	Ependymal - EPN - PF A	na	na	na	na	na
PMC_53	Ependymal - EPN - PF A	Ependymal	0.99	500	500	500	0	0	0	0	0	0	na	na	na	na	na	na
PMC_55	Ependymal - EPN - PF A	Ependymal	0.99	500	500	500	0	0	0	0	0	0	na	na	na	na	na	na
PMC_56	Ependymal - EPN - PF A	Ependymal	0.99	486	500	500	14	0	0	0	0	0	Ependymal - EPN - PF A	na	na	na	na	na
PMC_54	Ependymal - EPN - PF A	Ependymal	0.98	500	500	500	0	0	0	0	0	0	na	na	na	na	na	na
PMC_48	Ependymal - EPN - RELA	Ependymal	1	498	500	500	2	0	0	0	0	0	Ependymal - EPN - RELA	na	na	na	na	na
PMC_49	Ependymal - EPN - RELA	Ependymal	0.99	352	471	493	142	28	7	6	1	0	Ependymal - EPN - RELA	Other glioma - HGNET - MN1	Ependymal - EPN - RELA	Other glioma - HGNET - MN1	Ependymal - EPN - RELA	na
PMC_47	Glio neuronal - DLGNT - DLGNT	Glio neuronal	1	171	251	278	315	240	218	14	9	4	Glio neuronal - DLGNT - DLGNT	Other glioma - LGG PA - PA	Glio neuronal - DLGNT - DLGNT	Other glioma - LGG PA - PA	Glio neuronal - DLGNT - DLGNT	Other glioma - LGG PA - PA
PMC_46	Glio neuronal - LGG - GG	Glio neuronal	0.93	234	331	389	248	166	111	18	3	0	Glio neuronal - LGG - DIG DIA	Mesenchymal - MNG - MNG	Glio neuronal - LGG - DIG DIA	Mesenchymal - MNG - MNG	Glio neuronal - LGG - DIG DIA	na
PMC_44	Glioblastoma - DMG - K27	Glioblastoma	1	500	500	500	0	0	0	0	0	0	na	na	na	na	na	na
PMC_40	Glioblastoma - DMG - K27	Glioblastoma	0.99	472	500	500	28	0	0	0	0	0	Glioblastoma - DMG - K27	na	na	na	na	na
PMC_41	Glioblastoma - DMG - K27	Glioblastoma	0.99	500	500	500	0	0	0	0	0	0	na	na	na	na	na	na
PMC_42	Glioblastoma - DMG - K27	Glioblastoma	0.99	500	500	500	0	0	0	0	0	0	na	na	na	na	na	na
PMC_45	Glioblastoma - DMG - K27	Glioblastoma	0.97	482	500	500	18	0	0	0	0	0	Glioblastoma - DMG - K27	na	na	na	na	na
PMC_43	Glioblastoma - DMG - K27	Glioblastoma	0.95	499	500	500	1	0	0	0	0	0	Glioblastoma - DMG - K27	na	na	na	na	na
PMC_39	Glioblastoma - GBM - G34	Glioblastoma	1	54	52	47	446	448	453	0	0	0	Glioblastoma - GBM - RTK I	na	Glioblastoma - GBM - RTK I	na	Glioblastoma - GBM - RTK I	na
PMC_38	Glioblastoma - GBM - G34	Glioblastoma	0.99	63	90	98	392	310	259	45	100	143	Glioblastoma - GBM - MID	Glioblastoma - DMG - K27	Glioblastoma - GBM - MID	Glioblastoma - DMG - K27	Glioblastoma - GBM - MID	Glioblastoma - DMG - K27
PMC_37	Glioma IDH - A IDH - HG	Glioma IDH	0.97	98	122	129	396	377	371	6	1	0	Glioma IDH - A IDH - HG	Glioma IDH - A IDH - A IDH	Glioma IDH - A IDH - HG	Glioma IDH - A IDH - A IDH	Glioma IDH - A IDH - HG	na
PMC_36	Mesenchymal - MNG - MNG	Mesenchymal	1	500	500	500	0	0	0	0	0	0	na	na	na	na	na	na
PMC_35	Nerve - SCHW - SCHW	Nerve	1	500	500	500	0	0	0	0	0	0	na	na	na	na	na	na
PMC_34	Other glioma - ANA PA - ANA PA	Other glioma	0.95	324	430	484	175	70	16	1	0	0	Other glioma - ANA PA - ANA PA	Other glioma - LGG PA - PA	Other glioma - ANA PA - ANA PA	na	Other glioma - ANA PA - ANA PA	na
PMC_33	Other glioma - IHG - IHG	Other glioma	0.99	177	262	323	320	238	177	3	0	0	Other glioma - IHG - IHG	Other glioma - LGG PA - PA	Other glioma - IHG - IHG	na	Other glioma - IHG - IHG	na
PMC_32	Other glioma - IHG - IHG	Other glioma	0.9	414	485	497	86	15	3	0	0	0	Other glioma - IHG - IHG	na	Other glioma - IHG - IHG	na	Other glioma - IHG - IHG	na
PMC_30	Other glioma - LGG MYB - MYB	Other glioma	0.99	408	484	496	92	16	4	0	0	0	Other glioma - LGG MYB - MYB	na	Other glioma - LGG MYB - MYB	na	Other glioma - LGG MYB - MYB	na
PMC_31	Other glioma - LGG MYB - MYB	Other glioma	0.99	385	473	495	114	27	5	1	0	0	Other glioma - LGG MYB - MYB	Glio neuronal - LGG - DNT	Other glioma - LGG MYB - MYB	na	Other glioma - LGG MYB - MYB	na
PMC_24	Other glioma - LGG PA - PA	Other glioma	1	500	500	500	0	0	0	0	0	0	na	na	na	na	na	na
PMC_3	Other glioma - LGG PA - PA	Other glioma	0.99	500	500	500	0	0	0	0	0	0	na	na	na	na	na	na
PMC_6	Other glioma - LGG PA - PA	Other glioma	0.99	499	500	500	1	0	0	0	0	0	Other glioma - LGG PA - PA	na	na	na	na	na
PMC_9	Other glioma - LGG PA - PA	Other glioma	0.99	500	500	500	0	0	0	0	0	0	na	na	na	na	na	na
PMC_10	Other glioma - LGG PA - PA	Other glioma	0.99	500	500	500	0	0	0	0	0	0	na	na	na	na	na	na
PMC_12	Other glioma - LGG PA - PA	Other glioma	0.99	499	500	500	1	0	0	0	0	0	Other glioma - LGG PA - PA	na	na	na	na	na
PMC_13	Other glioma - LGG PA - PA	Other glioma	0.99	500	500	500	0	0	0	0	0	0	na	na	na	na	na	na
PMC_14	Other glioma - LGG PA - PA	Other glioma	0.99	499	500	500	1	0	0	0	0	0	Other glioma - LGG PA - PA	na	na	na	na	na
PMC_15	Other glioma - LGG PA - PA	Other glioma	0.99	500	500	500	0	0	0	0	0	0	na	na	na	na	na	na
PMC_18	Other glioma - LGG PA - PA	Other glioma	0.99	500	500	500	0	0	0	0	0	0	na	na	na	na	na	na
PMC_21	Other glioma - LGG PA - PA	Other glioma	0.99	494	500	500	6	0	0	0	0	0	Other glioma - LGG PA - PA	na	na	na	na	na
PMC_23	Other glioma - LGG PA - PA	Other glioma	0.99	500	500	500	0	0	0	0	0	0	na	na	na	na	na	na
PMC_25	Other glioma - LGG PA - PA	Other glioma	0.99	499	500	500	1	0	0	0	0	0	Other glioma - LGG PA - PA	na	na	na	na	na
PMC_20	Other glioma - LGG PA - PA	Other glioma	0.99	500	500	500	0	0	0	0	0	0	na	na	na	na	na	na
PMC_5	Other glioma - LGG PA - PA	Other glioma	0.98	498	500	500	2	0	0	0	0	0	Other glioma - LGG PA - PA	na	na	na	na	na
PMC_7	Other glioma - LGG PA - PA	Other glioma	0.98	500	500	500	0	0	0	0	0	0	na	na	na	na	na	na
PMC_8	Other glioma - LGG PA - PA	Other glioma	0.98	498	500	500	2	0	0	0	0	0	Other glioma - LGG PA - PA	na	na	na	na	na
PMC_16	Other glioma - LGG PA - PA	Other glioma	0.98	441	498	500	59	2	0	0	0	0	Other glioma - LGG PA - PA	na	Other glioma - LGG PA - PA	na	na	na
PMC_22	Other glioma - LGG PA - PA	Other glioma	0.97	429	499	499	71	1	1	0	0	0	Other glioma - LGG PA - PA	na	Other glioma - LGG PA - PA	na	Other glioma - LGG PA - PA	na
PMC_27	Other glioma - LGG PA - PA	Other glioma	0.97	500	500	500	0	0	0	0	0	0	na	na	na	na	na	na
PMC_4	Other glioma - LGG PA - PA	Other glioma	0.96	500	500	500	0	0	0	0	0	0	na	na	na	na	na	na
PMC_11	Other glioma - LGG PA - PA	Other glioma	0.96	282	438	489	218	62	11	0	0	0	Other glioma - LGG PA - PA	na	Other glioma - LGG PA - PA	na	Other glioma - LGG PA - PA	na
PMC_17	Other glioma - LGG PA - PA	Other glioma	0.95	300	398	446	200	102	54	0	0	0	Other glioma - LGG PA - PA	na	Other glioma - LGG PA - PA	na	Other glioma - LGG PA - PA	na
PMC_19	Other glioma - LGG PA - PA	Other glioma	0.94	492	500	500	8	0	0	0	0	0	Other glioma - LGG PA - PA	na	na	na	na	na
PMC_26	Other glioma - LGG PA - PA	Other glioma	0.94	492	500	500	8	0	0	0	0	0	Other glioma - LGG PA - PA	na	na	na	na	na
PMC_29	Other glioma - LGG PA - PA	Other glioma	0.84	21	27	32	477	473	468	2	0	0	Other glioma - LGG PA - PA GG ST	Glio neuronal - LGG - DNT	Other glioma - LGG PA - PA GG ST	na	Other glioma - LGG PA - PA GG ST	na
PMC_2	Other glioma - PXA - PXA	Other glioma	0.87	245	433	489	255	67	11	0	0	0	Other glioma - PXA - PXA	na	Other glioma - PXA - PXA	na	Other glioma - PXA - PXA	na
PMC_92	Glioblastoma - DMG - K27	Glioblastoma	0.83	462	497	499	38	3	1	0	0	0	Glioblastoma - DMG - K27	na	Glioblastoma - DMG - K27	na	Glioblastoma - DMG - K27	na
PMC_84	Other glioma - LGG PA - PA	Other glioma	0.82	325	433	489	175	67	11	0	0	0	Other glioma - LGG PA - PA	na	Other glioma - LGG PA - PA	na	Other glioma - LGG PA - PA	na
PMC_79	Other glioma - LGG PA - PA	Other glioma	0.79	495	500	500	5	0	0	0	0	0	Other glioma - LGG PA - PA	na	na	na	na	na
PMC_86	Other glioma - LGG PA - PA	Other glioma	0.77	270	353	407	230	147	93	0	0	0	Other glioma - LGG PA - PA	na	Other glioma - LGG PA - PA	na	Other glioma - LGG PA - PA	na
PMC_94	Ependymal - EPN - PF A	Ependymal	0.76	478	498	500	22	2	0	0	0	0	Ependymal - EPN - PF A	na	Ependymal - EPN - PF A	na	na	na
PMC_95	Embryonal - MB G3G4 - G3	Embryonal	0.76	499	500	500	1	0	0	0	0	0	Embryonal - MB G3G4 - G3	na	na	na	na	na
PMC_83	Other glioma - LGG PA - PA	Other glioma	0.72	429	497	500	71	3	0	0	0	0	Other glioma - LGG PA - PA	na	Other glioma - LGG PA - PA	na	na	na
PMC_78	Other glioma - LGG PA - PA	Other glioma	0.72	209	294	348	291	206	152	0	0	0	Other glioma - LGG PA - PA	na	Other glioma - LGG PA - PA	na	Other glioma - LGG PA - PA	na
PMC_81	Other glioma - LGG PA - PA	Other glioma	0.3	163	276	373	337	224	127	0	0	0	Other glioma - LGG PA - PA	na	Other glioma - LGG PA - PA	na	Other glioma - LGG PA - PA	na
PMC_90	Glioma IDH - A IDH - HG	Glioma IDH	0.61	182	253	290	316	247	210	2	0	0	Glioma IDH - A IDH - A IDH	Glioma IDH - O IDH - O IDH	Glioma IDH - A IDH - A IDH	na	Glioma IDH - A IDH - A IDH	na
PMC_80	Other glioma - LGG PA - PA	Other glioma	0.6	496	500	500	4	0	0	0	0	0	Other glioma - LGG PA - PA	na	na	na	na	na
PMC_93	Glio neuronal - LGG - GG	Glio neuronal	0.59	20	34	60	420	361	304	60	105	136	Other glioma - LGG PA - PA GG ST	Glio neuronal - DLGNT - DLGNT	Other glioma - LGG PA - PA GG ST	Glio neuronal - DLGNT - DLGNT	Other glioma - LGG PA - PA GG ST	Glio neuronal - DLGNT - DLGNT
PMC_1	unclear	unclear	0.98	0	0	0	500	500	500	0	0	0	Control - CONTR - HEMI	na	Control - CONTR - HEMI	na	Control - CONTR - HEMI	na
PMC_28	Other glioma - LGG PA - PA	Other glioma	0.84	0	0	0	484	488	490	16	12	10	Other glioma - LGG SEGA - SEGA	Other glioma - LGG SEGA - SEGA	Other glioma - LGG SEGA - SEGA	Other glioma - LGG SEGA - SEGA	Other glioma - LGG SEGA - SEGA	Other glioma - LGG SEGA - SEGA
PMC_89	Mesenchymal - MNG - MNG	Mesenchymal	0.63	39	27	21	425	464	472	36	9	7	Mesenchymal - MNG - MNG	Embryonal - ATRT - TYR	Mesenchymal - MNG - MNG	Embryonal - ATRT - TYR	Mesenchymal - MNG - MNG	Embryonal - ATRT - TYR
PMC_73	unclear	unclear	0.63	0	0	0	468	480	486	32	20	14	Other glioma - LGG PA - PA	Other glioma - LGG PA - PA	Other glioma - LGG PA - PA	Other glioma - LGG PA - PA	Other glioma - LGG PA - PA	Other glioma - LGG PA - PA
PMC_85	Other glioma - LGG PA - PA	Other glioma	0.46	102	195	268	398	305	232	0	0	0	Other glioma - LGG PA - PA	na	Other glioma - LGG PA - PA	na	Other glioma - LGG PA - PA	na
PMC_82	Other glioma - LGG PA - PA	Other glioma	0.36	21	21	16	479	479	484	0	0	0	Other glioma - LGG PA - PA	na	Other glioma - LGG PA - PA	na	Other glioma - LGG PA - PA	na
PMC_75	unclear	unclear	0.36	0	0	0	472	476	479	28	24	21	Pineal - PIN T - PPT	Pineal - PIN T - PPT	Pineal - PIN T - PPT	Pineal - PIN T - PPT	Pineal - PIN T - PPT	Pineal - PIN T - PPT
PMC_76	unclear	unclear	0.3	0	0	0	486	484	481	14	16	19	Glio neuronal - LGG - GG	Glio neuronal - LGG - GG	Glio neuronal - LGG - GG	Glio neuronal - LGG - GG	Glio neuronal - LGG - GG	Glio neuronal - LGG - GG
PMC_71	unclear	unclear	0.3	0	0	0	237	146	92	263	354	408	Ependymal - SUBEPN - ALL	Ependymal - SUBEPN - ALL	Ependymal - SUBEPN - ALL	Ependymal - SUBEPN - ALL	Ependymal - SUBEPN - ALL	Ependymal - SUBEPN - ALL
PMC_72	unclear	unclear	0.3	0	0	0	447	413	391	53	87	109	Other glioma - IHG - IHG	Other glioma - IHG - IHG	Other glioma - IHG - IHG	Other glioma - IHG - IHG	Other glioma - IHG - IHG	Other glioma - IHG - IHG
PMC_88	Other glioma - HGNET - MN1	Other glioma	0.3	0	0	0	478	489	492	22	11	8	Glioblastoma - GBM - G34	Embryonal - ETMR - ETMR	Glioblastoma - GBM - G34	Glioblastoma - GBM - G34	Glioblastoma - GBM - G34	Glioblastoma - GBM - G34
PMC_91	Glioblastoma - GBM - G34	Glioblastoma	0.3	24	33	53	472	459	446	4	8	1	Glioblastoma - GBM - MES	Other glioma - HGNET - MN1	Glioblastoma - GBM - MES	Other glioma - HGNET - MN1	Glioblastoma - GBM - MES	Other glioma - HGNET - MN1
PMC_87	Other glioma - IHG - IHG	Other glioma	0.3	14	11	3	427	400	404	59	89	93	Other glioma - PXA - PXA	Other glioma - PXA - PXA	Other glioma - PXA - PXA	Other glioma - PXA - PXA	Other glioma - PXA - PXA	Other glioma - PXA - PXA
PMC_77	unclear	unclear	0.3	0	0	0	66	5	0	434	495	500	Glioblastoma - GBM - MYCN	Glioblastoma - GBM - MYCN	Glioblastoma - GBM - MYCN	Glioblastoma - GBM - MYCN	na	Glioblastoma - GBM - MYCN
Cutoff >0.8
PMC_70	Embryonal - MB G3G4 - G3	Embryonal	1	500	500	500	0	0	0	0	0	0	na	na	na	na	na	na
PMC_69	Embryonal - MB G3G4 - G3	Embryonal	0.99	500	500	500	0	0	0	0	0	0	na	na	na	na	na	na
PMC_68	Embryonal - MB G3G4 - G3	Embryonal	0.99	500	500	500	0	0	0	0	0	0	na	na	na	na	na	na
PMC_63	Embryonal - MB G3G4 - G4	Embryonal	1	500	500	500	0	0	0	0	0	0	na	na	na	na	na	na
PMC_65	Embryonal - MB G3G4 - G4	Embryonal	1	500	500	500	0	0	0	0	0	0	na	na	na	na	na	na
PMC_61	Embryonal - MB G3G4 - G4	Embryonal	0.99	500	500	500	0	0	0	0	0	0	na	na	na	na	na	na
PMC_62	Embryonal - MB G3G4 - G4	Embryonal	0.99	500	500	500	0	0	0	0	0	0	na	na	na	na	na	na
PMC_64	Embryonal - MB G3G4 - G4	Embryonal	0.99	265	347	381	48	30	27	187	123	92	Embryonal - MB G3G4 - G4	Embryonal - MB G3G4 - G3	Embryonal - MB G3G4 - G4	Embryonal - MB G3G4 - G3	Embryonal - MB G3G4 - G4	Embryonal - MB G3G4 - G3
PMC_66	Embryonal - MB G3G4 - G4	Embryonal	0.99	500	500	500	0	0	0	0	0	0	na	na	na	na	na	na
PMC_67	Embryonal - MB G3G4 - G4	Embryonal	0.99	481	500	500	0	0	0	19	0	0	na	Embryonal - MB G3G4 - G3	na	na	na	na
PMC_60	Embryonal - MB SHH - CHL AD INF	Embryonal	0.98	500	500	500	0	0	0	0	0	0	na	na	na	na	na	na
PMC_59	Embryonal - MB SHH - CHL AD INF	Embryonal	0.97	500	500	500	0	0	0	0	0	0	na	na	na	na	na	na
PMC_58	Embryonal - MB WNT - WNT	Embryonal	1	500	500	500	0	0	0	0	0	0	na	na	na	na	na	na
PMC_57	Ependymal - EPN - MPE	Ependymal	0.99	500	500	500	0	0	0	0	0	0	na	na	na	na	na	na
PMC_50	Ependymal - EPN - PF A	Ependymal	0.99	500	500	500	0	0	0	0	0	0	na	na	na	na	na	na
PMC_51	Ependymal - EPN - PF A	Ependymal	0.99	500	500	500	0	0	0	0	0	0	na	na	na	na	na	na
PMC_52	Ependymal - EPN - PF A	Ependymal	0.99	500	500	500	0	0	0	0	0	0	na	na	na	na	na	na
PMC_53	Ependymal - EPN - PF A	Ependymal	0.99	500	500	500	0	0	0	0	0	0	na	na	na	na	na	na
PMC_55	Ependymal - EPN - PF A	Ependymal	0.99	500	500	500	0	0	0	0	0	0	na	na	na	na	na	na
PMC_56	Ependymal - EPN - PF A	Ependymal	0.99	500	500	500	0	0	0	0	0	0	na	na	na	na	na	na
PMC_54	Ependymal - EPN - PF A	Ependymal	0.98	500	500	500	0	0	0	0	0	0	na	na	na	na	na	na
PMC_48	Ependymal - EPN - RELA	Ependymal	1	500	500	500	0	0	0	0	0	0	na	na	na	na	na	na
PMC_49	Ependymal - EPN - RELA	Ependymal	0.99	480	499	500	6	0	0	14	1	0	Ependymal - EPN - RELA	Other glioma - HGNET - MN1	na	Other glioma - HGNET - MN1	na	na
PMC_47	Glio neuronal - DLGNT - DLGNT	Glio neuronal	1	395	443	477	56	28	10	49	29	13	Glio neuronal - DLGNT - DLGNT	Other glioma - LGG PA - PA	Glio neuronal - DLGNT - DLGNT	Other glioma - LGG PA - PA	Glio neuronal - DLGNT - DLGNT	Other glioma - LGG PA - PA
PMC_46	Glio neuronal - LGG - GG	Glio neuronal	0.93	430	480	499	30	5	0	40	15	1	Glio neuronal - LGG - DIG DIA	Mesenchymal - MNG - MNG	Glio neuronal - LGG - DIG DIA	Mesenchymal - MNG - MNG	na	Mesenchymal - MNG - MNG
PMC_44	Glioblastoma - DMG - K27	Glioblastoma	1	500	500	500	0	0	0	0	0	0	na	na	na	na	na	na
PMC_40	Glioblastoma - DMG - K27	Glioblastoma	0.99	500	500	500	0	0	0	0	0	0	na	na	na	na	na	na
PMC_41	Glioblastoma - DMG - K27	Glioblastoma	0.99	500	500	500	0	0	0	0	0	0	na	na	na	na	na	na
PMC_42	Glioblastoma - DMG - K27	Glioblastoma	0.99	500	500	500	0	0	0	0	0	0	na	na	na	na	na	na
PMC_45	Glioblastoma - DMG - K27	Glioblastoma	0.97	500	500	500	0	0	0	0	0	0	na	na	na	na	na	na
PMC_43	Glioblastoma - DMG - K27	Glioblastoma	0.95	500	500	500	0	0	0	0	0	0	na	na	na	na	na	na
PMC_39	Glioblastoma - GBM - G34	Glioblastoma	1	290	319	342	204	177	158	6	4	0	Glioblastoma - GBM - RTK I	Glioblastoma - DMG - K27	Glioblastoma - GBM - RTK I	Glioblastoma - DMG - K27	Glioblastoma - GBM - RTK I	na
PMC_38	Glioblastoma - GBM - G34	Glioblastoma	0.99	279	245	231	47	33	7	174	222	262	Glioblastoma - GBM - MID	Glioblastoma - DMG - K27	Glioblastoma - GBM - MID	Glioblastoma - DMG - K27	Glioblastoma - DMG - K27	Glioblastoma - DMG - K27
PMC_37	Glioma IDH - A IDH - HG	Glioma IDH	0.97	313	382	419	93	82	61	94	36	20	Glioma IDH - A IDH - HG	Glioma IDH - A IDH - A IDH	Glioma IDH - A IDH - HG	Glioma IDH - A IDH - A IDH	Glioma IDH - A IDH - HG	Glioma IDH - A IDH - A IDH
PMC_36	Mesenchymal - MNG - MNG	Mesenchymal	1	500	500	500	0	0	0	0	0	0	na	na	na	na	na	na
PMC_35	Nerve - SCHW - SCHW	Nerve	1	500	500	500	0	0	0	0	0	0	na	na	na	na	na	na
PMC_34	Other glioma - ANA PA - ANA PA	Other glioma	0.95	484	498	500	15	2	0	1	0	0	Other glioma - ANA PA - ANA PA	Other glioma - LGG PA - PA	Other glioma - ANA PA - ANA PA	na	na	na
PMC_33	Other glioma - IHG - IHG	Other glioma	0.99	389	462	488	79	26	12	32	12	0	Other glioma - IHG - IHG	Other glioma - LGG PA - PA	Other glioma - IHG - IHG	Glioblastoma - GBM - RTK I	Other glioma - IHG - IHG	na
PMC_32	Other glioma - IHG - IHG	Other glioma	0.9	493	497	500	7	3	0	0	0	0	Other glioma - IHG - IHG	na	Other glioma - IHG - IHG	na	na	na
PMC_30	Other glioma - LGG MYB - MYB	Other glioma	0.99	490	499	500	8	1	0	2	0	0	Other glioma - LGG MYB - MYB	Other glioma - LGG PA - PA	Other glioma - LGG MYB - MYB	na	na	na
PMC_31	Other glioma - LGG MYB - MYB	Other glioma	0.99	483	500	500	15	0	0	2	0	0	Other glioma - LGG MYB - MYB	Glio neuronal - LGG - DNT	na	na	na	na
PMC_24	Other glioma - LGG PA - PA	Other glioma	1	500	500	500	0	0	0	0	0	0	na	na	na	na	na	na
PMC_3	Other glioma - LGG PA - PA	Other glioma	0.99	500	500	500	0	0	0	0	0	0	na	na	na	na	na	na
PMC_6	Other glioma - LGG PA - PA	Other glioma	0.99	500	500	500	0	0	0	0	0	0	na	na	na	na	na	na
PMC_9	Other glioma - LGG PA - PA	Other glioma	0.99	500	500	500	0	0	0	0	0	0	na	na	na	na	na	na
PMC_10	Other glioma - LGG PA - PA	Other glioma	0.99	500	500	500	0	0	0	0	0	0	na	na	na	na	na	na
PMC_12	Other glioma - LGG PA - PA	Other glioma	0.99	500	500	500	0	0	0	0	0	0	na	na	na	na	na	na
PMC_13	Other glioma - LGG PA - PA	Other glioma	0.99	500	500	500	0	0	0	0	0	0	na	na	na	na	na	na
PMC_14	Other glioma - LGG PA - PA	Other glioma	0.99	500	500	500	0	0	0	0	0	0	na	na	na	na	na	na
PMC_15	Other glioma - LGG PA - PA	Other glioma	0.99	500	500	500	0	0	0	0	0	0	na	na	na	na	na	na
PMC_18	Other glioma - LGG PA - PA	Other glioma	0.99	500	500	500	0	0	0	0	0	0	na	na	na	na	na	na
PMC_21	Other glioma - LGG PA - PA	Other glioma	0.99	500	500	500	0	0	0	0	0	0	na	na	na	na	na	na
PMC_23	Other glioma - LGG PA - PA	Other glioma	0.99	500	500	500	0	0	0	0	0	0	na	na	na	na	na	na
PMC_25	Other glioma - LGG PA - PA	Other glioma	0.99	500	500	500	0	0	0	0	0	0	na	na	na	na	na	na
PMC_20	Other glioma - LGG PA - PA	Other glioma	0.99	500	500	500	0	0	0	0	0	0	na	na	na	na	na	na
PMC_5	Other glioma - LGG PA - PA	Other glioma	0.98	500	500	500	0	0	0	0	0	0	na	na	na	na	na	na
PMC_7	Other glioma - LGG PA - PA	Other glioma	0.98	500	500	500	0	0	0	0	0	0	na	na	na	na	na	na
PMC_8	Other glioma - LGG PA - PA	Other glioma	0.98	500	500	500	0	0	0	0	0	0	na	na	na	na	na	na
PMC_16	Other glioma - LGG PA - PA	Other glioma	0.98	499	500	500	1	0	0	0	0	0	Other glioma - LGG PA - PA	na	na	na	na	na
PMC_22	Other glioma - LGG PA - PA	Other glioma	0.97	498	500	500	2	0	0	0	0	0	Other glioma - LGG PA - PA	na	na	na	na	na
PMC_27	Other glioma - LGG PA - PA	Other glioma	0.97	500	500	500	0	0	0	0	0	0	na	na	na	na	na	na
PMC_4	Other glioma - LGG PA - PA	Other glioma	0.96	500	500	500	0	0	0	0	0	0	na	na	na	na	na	na
PMC_11	Other glioma - LGG PA - PA	Other glioma	0.96	466	494	500	30	5	0	4	1	0	Other glioma - LGG PA - PA	Glio neuronal - LGG - RGNT	Other glioma - LGG PA - PA	Glio neuronal - LGG - RGNT	na	na
PMC_17	Other glioma - LGG PA - PA	Other glioma	0.95	460	493	499	35	5	1	5	2	0	Other glioma - LGG PA - PA	Glio neuronal - LGG - DNT	Other glioma - LGG PA - PA	Glio neuronal - LGG - DNT	Other glioma - LGG PA - PA	na
PMC_19	Other glioma - LGG PA - PA	Other glioma	0.94	500	500	500	0	0	0	0	0	0	na	na	na	na	na	na
PMC_26	Other glioma - LGG PA - PA	Other glioma	0.94	500	500	500	0	0	0	0	0	0	na	na	na	na	na	na
PMC_29	Other glioma - LGG PA - PA	Other glioma	0.84	290	367	417	185	130	82	25	3	1	Other glioma - LGG PA - PA GG ST	Glio neuronal - LGG - DNT	Other glioma - LGG PA - PA GG ST	Glio neuronal - LGG - DNT	Other glioma - LGG PA - PA GG ST	Glio neuronal - LGG - DNT
PMC_2	Other glioma - PXA - PXA	Other glioma	0.87	427	495	500	59	5	0	14	0	0	Other glioma - PXA - PXA	Glio neuronal - LGG - DIG DIA	Other glioma - PXA - PXA	na	na	na
PMC_92	Glioblastoma - DMG - K27	Glioblastoma	0.83	497	500	500	2	0	0	1	0	0	Glioblastoma - DMG - K27	Other glioma - LGG MYB - MYB	na	na	na	na
PMC_84	Other glioma - LGG PA - PA	Other glioma	0.82	478	498	500	22	2	0	0	0	0	Other glioma - LGG PA - PA	na	Other glioma - LGG PA - PA	na	na	na
PMC_79	Other glioma - LGG PA - PA	Other glioma	0.79	500	500	500	0	0	0	0	0	0	na	na	na	na	na	na
PMC_86	Other glioma - LGG PA - PA	Other glioma	0.77	472	496	500	28	4	0	0	0	0	Other glioma - LGG PA - PA	na	Other glioma - LGG PA - PA	na	na	na
PMC_94	Ependymal - EPN - PF A	Ependymal	0.76	499	500	500	1	0	0	0	0	0	Ependymal - EPN - PF A	na	na	na	na	na
PMC_95	Embryonal - MB G3G4 - G3	Embryonal	0.76	500	500	500	0	0	0	0	0	0	na	na	na	na	na	na
PMC_83	Other glioma - LGG PA - PA	Other glioma	0.72	498	500	500	2	0	0	0	0	0	Other glioma - LGG PA - PA	na	na	na	na	na
PMC_78	Other glioma - LGG PA - PA	Other glioma	0.72	464	493	497	34	7	3	2	0	0	Other glioma - LGG PA - PA	Glio neuronal - LGG - DNT	Other glioma - LGG PA - PA	na	Other glioma - LGG PA - PA	na
PMC_81	Other glioma - LGG PA - PA	Other glioma	0.3	416	484	499	82	16	1	2	0	0	Other glioma - LGG PA - PA	Other glioma - LGG SEGA - SEGA	Other glioma - LGG PA - PA	na	Other glioma - LGG PA - PA	na
PMC_90	Glioma IDH - A IDH - HG	Glioma IDH	0.61	432	471	482	46	26	17	22	3	1	Glioma IDH - A IDH - A IDH	Glioma IDH - O IDH - O IDH	Glioma IDH - A IDH - A IDH	Glioma IDH - O IDH - O IDH	Glioma IDH - A IDH - A IDH	Glioma IDH - O IDH - O IDH
PMC_80	Other glioma - LGG PA - PA	Other glioma	0.6	500	500	500	0	0	0	0	0	0	na	na	na	na	na	na
PMC_93	Glio neuronal - LGG - GG	Glio neuronal	0.59	191	206	224	87	30	11	222	264	265	Other glioma - LGG PA - PA GG ST	Glio neuronal - DLGNT - DLGNT	Other glioma - LGG PA - PA GG ST	Glio neuronal - DLGNT - DLGNT	Other glioma - LGG PA - PA GG ST	Glio neuronal - DLGNT - DLGNT
PMC_1	unclear	unclear	0.98	0	0	0	500	500	500	0	0	0	Control - CONTR - HEMI	na	Control - CONTR - HEMI	na	Control - CONTR - HEMI	na
PMC_28	Other glioma - LGG PA - PA	Other glioma	0.84	44	27	26	292	298	297	164	175	177	Other glioma - LGG SEGA - SEGA	Other glioma - LGG SEGA - SEGA	Other glioma - LGG SEGA - SEGA	Other glioma - LGG SEGA - SEGA	Other glioma - LGG SEGA - SEGA	Other glioma - LGG SEGA - SEGA
PMC_89	Mesenchymal - MNG - MNG	Mesenchymal	0.63	183	189	202	139	155	169	178	156	129	Embryonal - ATRT - TYR	Embryonal - ATRT - TYR	Mesenchymal - MNG - MNG	Embryonal - ATRT - TYR	Mesenchymal - MNG - MNG	Embryonal - ATRT - TYR
PMC_73	unclear	unclear	0.63	0	0	0	236	224	233	264	276	267	Other glioma - LGG PA - PA	Other glioma - LGG PA - PA	Other glioma - LGG PA - PA GG ST	Other glioma - LGG PA - PA	Other glioma - LGG PA - PA	Other glioma - LGG PA - PA
PMC_85	Other glioma - LGG PA - PA	Other glioma	0.46	302	405	458	198	95	42	0	0	0	Control - CONTR - REACT	na	Control - CONTR - REACT	na	Control - CONTR - REACT	na
PMC_82	Other glioma - LGG PA - PA	Other glioma	0.36	166	194	212	330	306	288	4	0	0	Control - CONTR - REACT	Other glioma - LGG SEGA - SEGA	Control - CONTR - REACT	na	Control - CONTR - REACT	na
PMC_75	unclear	unclear	0.36	0	0	0	267	239	275	233	261	225	Pineal - PIN T - PPT	Pineal - PIN T - PPT	Pineal - PIN T - PPT	Pineal - PIN T - PPT	Pineal - PIN T - PPT	Pineal - PIN T - PPT
PMC_76	unclear	unclear	0.3	0	0	0	338	265	182	162	235	318	Glio neuronal - LGG - GG	Glio neuronal - LGG - GG	Glio neuronal - LGG - GG	Glio neuronal - LGG - GG	Glio neuronal - LGG - GG	Glio neuronal - LGG - GG
PMC_71	unclear	unclear	0.3	0	0	0	39	12	1	461	488	499	Ependymal - SUBEPN - ALL	Ependymal - SUBEPN - ALL	Ependymal - SUBEPN - ALL	Ependymal - SUBEPN - ALL	Other glioma - LGG MYB - MYB	Ependymal - SUBEPN - ALL
PMC_72	unclear	unclear	0.3	0	0	0	233	173	144	267	327	356	Other glioma - IHG - IHG	Other glioma - IHG - IHG	Other glioma - IHG - IHG	Other glioma - IHG - IHG	Other glioma - IHG - IHG	Other glioma - IHG - IHG
PMC_88	Other glioma - HGNET - MN1	Other glioma	0.3	0	0	0	318	312	313	182	188	187	Glioblastoma - GBM - G34	Glioblastoma - GBM - G34	Glioblastoma - GBM - G34	Glioblastoma - GBM - G34	Glioblastoma - GBM - G34	Glioblastoma - GBM - G34
PMC_91	Glioblastoma - GBM - G34	Glioblastoma	0.3	256	350	413	199	108	52	45	42	35	Glioblastoma - GBM - MES	Other glioma - HGNET - MN1	Glioblastoma - GBM - MES	Other glioma - HGNET - MN1	Glioblastoma - GBM - MES	Other glioma - HGNET - MN1
PMC_87	Other glioma - IHG - IHG	Other glioma	0.3	82	72	75	174	133	111	244	295	314	Other glioma - PXA - PXA	Other glioma - PXA - PXA	Other glioma - PXA - PXA	Other glioma - PXA - PXA	Other glioma - PXA - PXA	Other glioma - PXA - PXA
PMC_77	unclear	unclear	0.3	0	0	0	5	0	0	495	500	500	Glioblastoma - GBM - MYCN	Glioblastoma - GBM - MYCN	na	Glioblastoma - GBM - MYCN	na	Glioblastoma - GBM - MYCN
Brainstem classifier, brainstem classes, cutoff >0.95
PMC_29	Other glioma - LGG PA - PA	Other glioma	0.84	73	25	1	427	475	499	0	0	0	Other - Non brainstem	na	Other - Non brainstem	na	Other - Non brainstem	na
PMC_26	Other glioma - LGG PA - PA	Other glioma	0.94	500	500	500	0	0	0	0	0	0	na	na	na	na	na	na
PMC_19	Other glioma - LGG PA - PA	Other glioma	0.94	500	500	500	0	0	0	0	0	0	na	na	na	na	na	na
PMC_17	Other glioma - LGG PA - PA	Other glioma	0.95	417	433	453	83	67	47	0	0	0	Other glioma - LGG PA - PA	na	Other glioma - LGG PA - PA	na	Other glioma - LGG PA - PA	na
PMC_11	Other glioma - LGG PA - PA	Other glioma	0.96	491	500	500	7	0	0	2	0	0	Other glioma - LGG PA - PA	Glio neuronal - LGG - RGNT	na	na	na	na
PMC_4	Other glioma - LGG PA - PA	Other glioma	0.96	500	500	500	0	0	0	0	0	0	na	na	na	na	na	na
PMC_27	Other glioma - LGG PA - PA	Other glioma	0.97	500	500	500	0	0	0	0	0	0	na	na	na	na	na	na
PMC_22	Other glioma - LGG PA - PA	Other glioma	0.97	324	316	292	176	184	208	0	0	0	Other glioma - LGG PA - PA	na	Other glioma - LGG PA - PA	na	Other glioma - LGG PA - PA	na
PMC_16	Other glioma - LGG PA - PA	Other glioma	0.98	499	500	500	1	0	0	0	0	0	Other glioma - LGG PA - PA	na	na	na	na	na
PMC_8	Other glioma - LGG PA - PA	Other glioma	0.98	500	500	500	0	0	0	0	0	0	na	na	na	na	na	na
PMC_7	Other glioma - LGG PA - PA	Other glioma	0.98	500	500	500	0	0	0	0	0	0	na	na	na	na	na	na
PMC_5	Other glioma - LGG PA - PA	Other glioma	0.98	499	500	500	1	0	0	0	0	0	Other glioma - LGG PA - PA	na	na	na	na	na
PMC_20	Other glioma - LGG PA - PA	Other glioma	0.99	500	500	500	0	0	0	0	0	0	na	na	na	na	na	na
PMC_25	Other glioma - LGG PA - PA	Other glioma	0.99	500	500	500	0	0	0	0	0	0	na	na	na	na	na	na
PMC_23	Other glioma - LGG PA - PA	Other glioma	0.99	153	81	22	347	419	478	0	0	0	Other - Non brainstem	na	Other - Non brainstem	na	Other - Non brainstem	na
PMC_21	Other glioma - LGG PA - PA	Other glioma	0.99	500	500	500	0	0	0	0	0	0	na	na	na	na	na	na
PMC_18	Other glioma - LGG PA - PA	Other glioma	0.99	500	500	500	0	0	0	0	0	0	na	na	na	na	na	na
PMC_15	Other glioma - LGG PA - PA	Other glioma	0.99	481	493	500	19	7	0	0	0	0	Other glioma - LGG PA - PA	na	Other glioma - LGG PA - PA	na	na	na
PMC_14	Other glioma - LGG PA - PA	Other glioma	0.99	500	500	500	0	0	0	0	0	0	na	na	na	na	na	na
PMC_13	Other glioma - LGG PA - PA	Other glioma	0.99	84	21	1	416	479	499	0	0	0	Other - Non brainstem	na	Other - Non brainstem	na	Other - Non brainstem	na
PMC_12	Other glioma - LGG PA - PA	Other glioma	0.99	500	500	500	0	0	0	0	0	0	na	na	na	na	na	na
PMC_10	Other glioma - LGG PA - PA	Other glioma	0.99	500	500	500	0	0	0	0	0	0	na	na	na	na	na	na
PMC_9	Other glioma - LGG PA - PA	Other glioma	0.99	500	500	500	0	0	0	0	0	0	na	na	na	na	na	na
PMC_6	Other glioma - LGG PA - PA	Other glioma	0.99	500	500	500	0	0	0	0	0	0	na	na	na	na	na	na
PMC_3	Other glioma - LGG PA - PA	Other glioma	0.99	500	500	500	0	0	0	0	0	0	na	na	na	na	na	na
PMC_24	Other glioma - LGG PA - PA	Other glioma	1	500	500	500	0	0	0	0	0	0	na	na	na	na	na	na
PMC_34	Other glioma - ANA PA - ANA PA	Other glioma	0.95	495	500	500	5	0	0	0	0	0	Other glioma - ANA PA - ANA PA	na	na	na	na	na
PMC_38	Glioblastoma - GBM - G34	Glioblastoma	0.99	104	49	28	67	48	24	329	403	448	Glioblastoma - GBM - MID	Glioblastoma - DMG - K27	Glioblastoma - GBM - MID	Glioblastoma - DMG - K27	Glioblastoma - GBM - MID	Glioblastoma - DMG - K27
PMC_39	Glioblastoma - GBM - G34	Glioblastoma	1	145	108	68	313	381	428	42	11	4	Other - Non brainstem	Glioblastoma - DMG - K27	Glioblastoma - GBM - MID	Glioblastoma - DMG - K27	Glioblastoma - GBM - MID	Glioblastoma - DMG - K27
PMC_43	Glioblastoma - DMG - K27	Glioblastoma	0.95	500	500	500	0	0	0	0	0	0	na	na	na	na	na	na
PMC_45	Glioblastoma - DMG - K27	Glioblastoma	0.97	500	500	500	0	0	0	0	0	0	na	na	na	na	na	na
PMC_42	Glioblastoma - DMG - K27	Glioblastoma	0.99	500	500	500	0	0	0	0	0	0	na	na	na	na	na	na
PMC_41	Glioblastoma - DMG - K27	Glioblastoma	0.99	500	500	500	0	0	0	0	0	0	na	na	na	na	na	na
PMC_40	Glioblastoma - DMG - K27	Glioblastoma	0.99	500	500	500	0	0	0	0	0	0	na	na	na	na	na	na
PMC_44	Glioblastoma - DMG - K27	Glioblastoma	1	500	500	500	0	0	0	0	0	0	na	na	na	na	na	na
PMC_54	Ependymal - EPN - PF A	Ependymal	0.98	500	500	500	0	0	0	0	0	0	na	na	na	na	na	na
PMC_56	Ependymal - EPN - PF A	Ependymal	0.99	500	500	500	0	0	0	0	0	0	na	na	na	na	na	na
PMC_55	Ependymal - EPN - PF A	Ependymal	0.99	500	500	500	0	0	0	0	0	0	na	na	na	na	na	na
PMC_53	Ependymal - EPN - PF A	Ependymal	0.99	500	500	500	0	0	0	0	0	0	na	na	na	na	na	na
PMC_52	Ependymal - EPN - PF A	Ependymal	0.99	500	500	500	0	0	0	0	0	0	na	na	na	na	na	na
PMC_51	Ependymal - EPN - PF A	Ependymal	0.99	500	500	500	0	0	0	0	0	0	na	na	na	na	na	na
PMC_50	Ependymal - EPN - PF A	Ependymal	0.99	500	500	500	0	0	0	0	0	0	na	na	na	na	na	na
PMC_57	Ependymal - EPN - MPE	Ependymal	0.99	500	500	500	0	0	0	0	0	0	na	na	na	na	na	na
PMC_58	Embryonal - MB WNT - WNT	Embryonal	1	500	500	500	0	0	0	0	0	0	na	na	na	na	na	na
PMC_59	Embryonal - MB SHH - CHL AD INF	Embryonal	0.97	500	500	500	0	0	0	0	0	0	na	na	na	na	na	na
PMC_60	Embryonal - MB SHH - CHL AD INF	Embryonal	0.98	500	500	500	0	0	0	0	0	0	na	na	na	na	na	na
PMC_67	Embryonal - MB G3G4 - G4	Embryonal	0.99	500	500	500	0	0	0	0	0	0	na	na	na	na	na	na
PMC_66	Embryonal - MB G3G4 - G4	Embryonal	0.99	500	500	500	0	0	0	0	0	0	na	na	na	na	na	na
PMC_64	Embryonal - MB G3G4 - G4	Embryonal	0.99	196	234	218	91	71	74	213	195	208	Embryonal - MB G3G4 - G4	Embryonal - MB G3G4 - G3	Embryonal - MB G3G4 - G4	Embryonal - MB G3G4 - G3	Embryonal - MB G3G4 - G4	Embryonal - MB G3G4 - G3
PMC_62	Embryonal - MB G3G4 - G4	Embryonal	0.99	500	500	500	0	0	0	0	0	0	na	na	na	na	na	na
PMC_61	Embryonal - MB G3G4 - G4	Embryonal	0.99	500	500	500	0	0	0	0	0	0	na	na	na	na	na	na
PMC_65	Embryonal - MB G3G4 - G4	Embryonal	1	500	500	500	0	0	0	0	0	0	na	na	na	na	na	na
PMC_63	Embryonal - MB G3G4 - G4	Embryonal	1	500	500	500	0	0	0	0	0	0	na	na	na	na	na	na
PMC_68	Embryonal - MB G3G4 - G3	Embryonal	0.99	500	500	500	0	0	0	0	0	0	na	na	na	na	na	na
PMC_69	Embryonal - MB G3G4 - G3	Embryonal	0.99	500	500	500	0	0	0	0	0	0	na	na	na	na	na	na
PMC_70	Embryonal - MB G3G4 - G3	Embryonal	1	500	500	500	0	0	0	0	0	0	na	na	na	na	na	na
PMC_28	Other glioma - LGG PA - PA	Other glioma	0.84	0	0	0	500	500	500	0	0	0	Control - CONTR - REACT	na	Control - CONTR - REACT	na	Control - CONTR - REACT	na
PMC_82	Other glioma - LGG PA - PA	Other glioma	0.36	1	0	0	499	500	500	0	0	0	Control - CONTR - REACT	na	Control - CONTR - REACT	na	Control - CONTR - REACT	na
PMC_85	Other glioma - LGG PA - PA	Other glioma	0.46	6	1	0	494	499	500	0	0	0	Control - CONTR - REACT	na	Control - CONTR - REACT	na	Control - CONTR - REACT	na
PMC_80	Other glioma - LGG PA - PA	Other glioma	0.6	491	500	500	9	0	0	0	0	0	Other glioma - LGG PA - PA	na	na	na	na	na
PMC_81	Other glioma - LGG PA - PA	Other glioma	0.3	165	211	229	335	289	271	0	0	0	Other glioma - LGG PA - PA	na	Other glioma - LGG PA - PA	na	Other glioma - LGG PA - PA	na
PMC_78	Other glioma - LGG PA - PA	Other glioma	0.72	413	460	489	87	40	11	0	0	0	Other glioma - LGG PA - PA	na	Other glioma - LGG PA - PA	na	Other glioma - LGG PA - PA	na
PMC_83	Other glioma - LGG PA - PA	Other glioma	0.72	265	323	350	235	177	150	0	0	0	Other glioma - LGG PA - PA	na	Other glioma - LGG PA - PA	na	Other glioma - LGG PA - PA	na
PMC_86	Other glioma - LGG PA - PA	Other glioma	0.77	373	429	470	127	71	30	0	0	0	Other glioma - LGG PA - PA	na	Other glioma - LGG PA - PA	na	Other glioma - LGG PA - PA	na
PMC_79	Other glioma - LGG PA - PA	Other glioma	0.79	494	500	500	6	0	0	0	0	0	Other glioma - LGG PA - PA	na	na	na	na	na
PMC_84	Other glioma - LGG PA - PA	Other glioma	0.82	493	500	500	7	0	0	0	0	0	Other glioma - LGG PA - PA	na	na	na	na	na
PMC_88	Other glioma - HGNET - MN1	Other glioma	0.3	0	0	0	473	493	498	27	7	2	Other - Non brainstem	Embryonal - ETMR - ETMR	Other - Non brainstem	Embryonal - ETMR - ETMR	Other - Non brainstem	Embryonal - ETMR - ETMR
PMC_91	Glioblastoma - GBM - G34	Glioblastoma	0.3	0	0	0	500	500	500	0	0	0	Other - Non brainstem	na	Other - Non brainstem	na	Other - Non brainstem	na
PMC_92	Glioblastoma - DMG - K27	Glioblastoma	0.83	499	500	500	1	0	0	0	0	0	Glioblastoma - DMG - K27	na	na	na	na	na
PMC_94	Ependymal - EPN - PF A	Ependymal	0.76	499	500	500	1	0	0	0	0	0	Ependymal - EPN - PF A	na	na	na	na	na
PMC_95	Embryonal - MB G3G4 - G3	Embryonal	0.76	500	500	500	0	0	0	0	0	0	na	na	na	na	na	na
Brainstem classifier, non brainstem classes, cutoff >0.95
PMC_2	PMLBM000CFV	Other glioma - PXA - PXA	0.87	0	0	0	500	500	500	0	0	0	Other - Non brainstem	na	Other - Non brainstem	na	Other - Non brainstem	na
PMC_31	PMLBM000CAP	Other glioma - LGG MYB - MYB	0.99	0	0	0	491	499	500	9	1	0	Other - Non brainstem	Glio neuronal - LGG - RGNT	Other - Non brainstem	Glio neuronal - LGG - RGNT	Other - Non brainstem	na
PMC_30	PMLBM000AYR	Other glioma - LGG MYB - MYB	0.99	0	0	0	407	447	478	93	53	22	Other - Non brainstem	Other glioma - LGG PA - PA	Other - Non brainstem	Other glioma - LGG PA - PA	Other - Non brainstem	Other glioma - LGG PA - PA
PMC_32	PMLBM000DDI	Other glioma - IHG - IHG	0.9	0	0	0	500	500	500	0	0	0	Other - Non brainstem	na	Other - Non brainstem	na	Other - Non brainstem	na
PMC_33	PMLBM000FGZ	Other glioma - IHG - IHG	0.99	0	0	0	500	500	500	0	0	0	Other - Non brainstem	na	Other - Non brainstem	na	Other - Non brainstem	na
PMC_35	PMLBM000FME	Nerve - SCHW - SCHW	1	0	0	0	500	500	500	0	0	0	Other - Non brainstem	na	Other - Non brainstem	na	Other - Non brainstem	na
PMC_36	PMLBM000GHX	Mesenchymal - MNG - MNG	1	0	0	0	500	500	500	0	0	0	Other - Non brainstem	na	Other - Non brainstem	na	Other - Non brainstem	na
PMC_37	PMLBM000CHK	Glioma IDH - A IDH - HG	0.97	0	0	0	500	500	500	0	0	0	Other - Non brainstem	na	Other - Non brainstem	na	Other - Non brainstem	na
PMC_46	PMLBM000FWS	Glio neuronal - LGG - GG	0.93	0	0	0	500	500	500	0	0	0	Other - Non brainstem	na	Other - Non brainstem	na	Other - Non brainstem	na
PMC_47	PMLBM000DWL	Glio neuronal - DLGNT - DLGNT	1	0	0	0	404	445	489	96	55	11	Other glioma - LGG PA - PA	Other glioma - LGG PA - PA	Other glioma - LGG PA - PA	Other glioma - LGG PA - PA	Other glioma - LGG PA - PA	Other glioma - LGG PA - PA
PMC_49	PMLBM000GEK	Ependymal - EPN - RELA	0.99	0	0	0	499	500	500	1	0	0	Other - Non brainstem	Embryonal - HGNET - BCOR	Other - Non brainstem	na	Other - Non brainstem	na
PMC_48	PMLBM000FPY	Ependymal - EPN - RELA	1	0	0	0	500	500	500	0	0	0	Other - Non brainstem	na	Other - Non brainstem	na	Other - Non brainstem	na
PMC_77	PMLBM000FZT	unclear	0.3	0	0	0	0	0	0	500	500	500	na	Glioblastoma - GBM - MYCN	na	Glioblastoma - GBM - MYCN	na	Glioblastoma - GBM - MYCN
PMC_72	PMLBM000CBB	unclear	0.3	0	0	0	448	475	490	52	25	10	Other - Non brainstem	Ependymal - SUBEPN - PF	Other - Non brainstem	Ependymal - SUBEPN - PF	Other - Non brainstem	Ependymal - SUBEPN - PF
PMC_71	PMLBM000BSU	unclear	0.3	0	0	0	496	498	500	4	2	0	Other - Non brainstem	Ependymal - EPN - PF A	Other - Non brainstem	Ependymal - EPN - PF A	Other - Non brainstem	na
PMC_76	PMLBM000FWG	unclear	0.3	0	0	0	499	500	500	1	0	0	Other - Non brainstem	Other glioma - LGG PA - PA	Other - Non brainstem	na	Other - Non brainstem	na
PMC_75	PMLBM000FMI	unclear	0.36	0	0	0	500	500	500	0	0	0	Other - Non brainstem	na	Other - Non brainstem	na	Other - Non brainstem	na
PMC_73	PMLBM000DIV	unclear	0.63	0	0	0	476	494	500	24	6	0	Control - CONTR - REACT	Other glioma - LGG PA - PA	Control - CONTR - REACT	Other glioma - LGG PA - PA	Control - CONTR - REACT	na
PMC_1	PMLBM000GGK	unclear	0.98	0	0	0	500	500	500	0	0	0	Control - CONTR - HEMI	na	Control - CONTR - HEMI	na	Control - CONTR - HEMI	na
PMC_87	PMLBM000DBN	Other glioma - IHG - IHG	0.3	0	0	0	500	500	500	0	0	0	Other - Non brainstem	na	Other - Non brainstem	na	Other - Non brainstem	na
PMC_89	PMLBM000CLE	Mesenchymal - MNG - MNG	0.63	0	0	0	361	387	399	139	113	101	Other - Non brainstem	Embryonal - ATRT - TYR	Other - Non brainstem	Embryonal - ATRT - TYR	Other - Non brainstem	Embryonal - ATRT - TYR
PMC_90	PMLBM000CDJ	Glioma IDH - A IDH - HG	0.61	0	0	0	500	500	500	0	0	0	Other - Non brainstem	na	Other - Non brainstem	na	Other - Non brainstem	na
PMC_93	PMLBM000AXD	Glio neuronal - LGG - GG	0.59	0	0	0	496	500	500	4	0	0	Other - Non brainstem	Other glioma - ANA PA - ANA PA	Other - Non brainstem	na	Other - Non brainstem	na
