## Supplementary Table 8 for "Ultra-fast deep-learned pediatric CNS tumor classification during surgery"

### Sheet: Blad1
Embryonal - ATRT - MYC	included		* merged
Embryonal - ATRT - SHH	included
Embryonal - ATRT - TYR	included
Embryonal - CNS NB - FOXR2	included
Embryonal - ETMR - ETMR	included
Embryonal - HGNET - BCOR	included
Embryonal - MB G3G4 - G3	included
Embryonal - MB G3G4 - G4	included
Embryonal - MB SHH - CHL AD *	included
Embryonal - MB SHH - INF *	included
Embryonal - MB WNT - WNT	included
Ependymal - EPN - PF A	included
Ependymal - EPN - PF B	included
Ependymal - SUBEPN - PF	included
Glioblastoma - DMG - K27	included
Other glioma - LGG PA - PA PF	included
Glio-neuronal - LGG - RGNT	included
Ependymal - EPN - MPE	included
Glioblastoma - GBM - MID	included
Glioblastoma - GBM - MYCN	included
Other glioma - ANA PA - ANA PA	included
Control - CONTR - ADENOPIT	Control
Control - CONTR - CEBM	Control
Control - CONTR - HEMI	Control
Control - CONTR - HYPTHAL	Control
Control - CONTR - INFLAM	Control
Control - CONTR - PINEAL	Control
Control - CONTR - PONS	Control
Control - CONTR - REACT	Control
Control - CONTR - WM	Control
Other glioma - LGG PA - PA MID	Other
Glio-neuronal - DLGNT - DLGNT	Other
Glioma IDH - A IDH - A IDH	Other
Glioma IDH - A IDH - HG	Other
Other glioma - LGG MYB - MYB	Other
Haematopoeitic - LYMPHO - LYMPHO	Other
Haematopoeitic - PLASMA - PLASMA	Other
Melanocytic - MELAN - MELAN	Other
Melanocytic - MELCYT - MELCYT	Other
Mesenchymal - EFT - CIC	Other
Mesenchymal - HMB - HMB	Other
Mesenchymal - SFT HMPC - SFT HMPC	Other
Nerve - SCHW - SCHW	Other
Plexus - PLEX - AD	Other
Plexus - PLEX - PED A	Other
Plexus - PLEX - PED B	Other
Ependymal - EPN - RELA	Other
Ependymal - EPN - SPINE	Other
Ependymal - EPN - YAP	Other
Ependymal - SUBEPN - SPINE	Other
Ependymal - SUBEPN - ST	Other
Glio-neuronal - CN - CN	Other
Glio-neuronal - ENB - A	Other
Glio-neuronal - ENB - B	Other
Glio-neuronal - LGG - DIG/DIA	Other
Glio-neuronal - LGG - DNT	Other
Glio-neuronal - LGG - GG	Other
Glio-neuronal - LIPN - LIPN	Other
Glio-neuronal - PGG - nC	Other
Glio-neuronal - RETB - RETB	Other
Glioblastoma - GBM - G34	Other
Glioblastoma - GBM - MES	Other
Glioblastoma - GBM - RTK I	Other
Glioblastoma - GBM - RTK II	Other
Glioblastoma - GBM - RTK III	Other
Glioma IDH - O IDH - O IDH	Other
Mesenchymal - CHORDM - CHORDM	Other
Mesenchymal - EWS - EWS	Other
Mesenchymal - MNG - MNG	Other
Nerve - SCHW - SCHW MEL	Other
Other glioma - CHGL - CHGL	Other
Other glioma - HGNET - MN1	Other
Other glioma - IHG - IHG	Other
Other glioma - LGG PA - PA/GG ST	Other
Other glioma - LGG SEGA - SEGA	Other
Other glioma - PXA - PXA	Other
Pineal - PIN T - PB A	Other
Pineal - PIN T - PB B	Other
Pineal - PIN T - PPT	Other
Pineal - PTPR - A	Other
Pineal - PTPR - B	Other
Sella - CPH - ADM	Other
Sella - CPH - PAP	Other
Sella - PITAD ACTH - ACTH	Other
Sella - PITAD FSH LH - FSH LH	Other
Sella - PITAD PRL - PRL	Other
Sella - PITAD STH - STH DNS A	Other
Sella - PITAD STH - STH DNS B	Other
Sella - PITAD STH - STH SPA	Other
Sella - PITAD TSH - TSH	Other
Sella - PITUI SCO GCT - SCO GCT	Other
